# Cell-type-resolved genetic regulatory variation shapes inflammatory bowel disease risk

**DOI:** 10.1101/2025.06.24.25330216

**Authors:** Tobi Alegbe, Bradley T Harris, Laura Fachal, Lucia Ramirez-Navarro, Marcus Tutert, Monika Krzak, Mennatallah Ghouraba, Michelle Strickland, Matiss Ozols, Celeste E Cohen, Saniya Khullar, Eleonora Khabirova, Nikolaos I Panousis, David Ochoa, Noor Wana, May Xueqi Hu, Jason Skelton, Jasmin Ostermayer, Kimberly Ai Xian Cheam, D Leland Taylor, Yong Gu, Claire Dawson, Tina Thompson, Kenneth Arestang, Nilanga Nishad, Biljana Brezina, Charry Queen Caballes, Wendy Garri, Steven Leonard, Vivek Iyer, Miles Parkes, Chris Wallace, Rebecca E McIntyre, Cristina Cotobal Martin, Gareth-Rhys Jones, Tim Raine, Carl A Anderson

## Abstract

Most genetic variants associated with complex diseases lie in non-coding regions, complicating efforts to identify effector genes and relevant cell types. Here, we map cis-eQTLs across 2.2 million single cells from blood and intestinal biopsies of 421 individuals, including 125 with inflammatory bowel disease (IBD). Cell-type-level eQTLs were more distal to transcription start sites, enriched in enhancers, less likely to regulate the nearest gene, and over two-fold more likely to colocalise with IBD GWAS loci than eQTLs detected at tissue-level resolution. We nominate effector genes at over half of known IBD loci, including *MAML2*, *PSEN2,* and *ZMIZ1* in myeloid cells, implicating reduced Notch signalling in intestinal immune dysfunction. We also identify Wnt regulated genes, including *MYC*, in epithelial stem and progenitor cells, suggesting that impaired renewal contributes to barrier breakdown. Our results provide a mechanistic map linking genetic risk to specific genes and cell types in IBD, and a framework for effector gene discovery in complex disease.
