## Supplementary Material S1 for "Cell-type-resolved genetic regulatory variation shapes inflammatory bowel disease risk"

annot_id	pvalue	qvalue_bh	log2err	ES	annot_coef	n_gene_contained	leadingEdge	gsea_method	coef_value	sample_size	min_set_size	max_set_size	eps	score_type	signed_ranking	gset_database	gset_size
REACTOME_CLASS_A_1_RHODOPSIN_LIKE_RECEPTORS	2.1447081805463155e-4	0.010903419653358042	0.5188480777437918	0.34962335081677204	1.9430816603243568	80	SSTR2,GPR68,DRD4,GPR37L1,P2RY2,P2RY11,RRH,LTB4R,ADRB1,CCR6,SUCNR1,OXT,CHRM2,C5,CCL16,GNRH1,ACKR2,RXFP1,ACKR3,BDKRB2,CHRM5,LTB4R2,PLPPR2,BDKRB1,INSL3,MC1R,NPW,P2RY6,C5AR1,PLPPR1,LPAR1,C3,OXER1,GPR39,F2RL2,PTGFR,HTR4,F2RL1,CCL25,OPN1SW,TSHR,RXFP4,HTR2B	fgsea-multi	ses_cd_binned,Major population,Enterocyte_ti,Terminal ileum	101	1	Inf	0	std	FALSE	c2.cp.reactome	331
REACTOME_GPCR_DOWNSTREAM_SIGNALING	0.0012977798595900395	0.040906021174278044	0.45505986738722953	0.2598135078577961	1.629663683464321	188	OBSCN,SSTR2,GPR68,GNG4,GNG7,P2RY2,GABBR1,ADCY4,P2RY11,RRH,PRKCB,LTB4R,ADRB1,CCR6,PREX1,AKT1,OXT,PDE11A,OR52I1,FGD2,GNAL,CHRM2,C5,SCTR,RGS20,CCL16,ARHGEF4,GNRH1,RGS7,GNAI2,RAC2,ARHGEF18,PDE1A,RXFP1,ACKR3,BDKRB2,ADCY2,CHRM5,DGKI,RGS2,GNB4,PIK3R2,RASGRF2,LTB4R2,RAMP1,BDKRB1,INSL3,MC1R,SCT,AKT3,PDE3B,OR6A2,NPW,SOS2,TIAM1,OR4D9,P2RY6,GNA14,PDE8B,ADCY1,PRKCH,ADCY5,C5AR1,DGKG,LPAR1,C3,OXER1,ITPR2,ADCY7,…	fgsea-multi	ses_cd_binned,Major population,Enterocyte_ti,Terminal ileum	101	1	Inf	0	std	FALSE	c2.cp.reactome	794
REACTOME_GPCR_LIGAND_BINDING	5.730040268201788e-4	0.022576358656715045	0.47727081536286214	0.3017355674984806	1.772613612374957	119	SSTR2,GPR68,DRD4,GPR37L1,GNG4,GNG7,P2RY2,GABBR1,FZD4,P2RY11,RRH,LTB4R,ADRB1,CCR6,SUCNR1,OXT,CHRM2,C5,SCTR,SHH,CCL16,GNRH1,ACKR2,RXFP1,ACKR3,BDKRB2,CHRM5,GNB4,LTB4R2,PLPPR2,RAMP1,TAS2R30,BDKRB1,INSL3,PTCH2,GRM7,MC1R,SCT,NPW,P2RY6,WNT9B,C5AR1,PLPPR1,LPAR1,C3,OXER1,GPR39,TAS2R4,F2RL2,PTGFR,HTR4,F2RL1,CCL25,OPN1SW,TSHR,RXFP4,HTR2B	fgsea-multi	ses_cd_binned,Major population,Enterocyte_ti,Terminal ileum	101	1	Inf	0	std	FALSE	c2.cp.reactome	464
REACTOME_RESPONSE_TO_METAL_IONS	0.0011516737346195037	0.039758592011302274	0.45505986738722953	0.6354345938615085	2.0430076108555815	10	MT2A,CSRP1,MT1H,MT1F,MT3,MT1G,MT1E,MTF1,MT1M	fgsea-multi	ses_cd_binned,Major population,Enterocyte_ti,Terminal ileum	101	1	Inf	0	std	FALSE	c2.cp.reactome	14
