## Supplementary Material S2 for "Cell-type-resolved genetic regulatory variation shapes inflammatory bowel disease risk"

loci_ID	gwas_trait	gwas_lead	symbol	interaction	max_PPH4	monogenic_ibd_genes	OTG_ibd_coloc_genes
1	IBD, UC, CD	chr1_1280044_T_C, chr1_1259424_T_C, chr1_1387698_A_G	INTS11, ACAP3, B3GALT6, MRPL20, TNFRSF4, PUSL1, VWA1, TNFRSF18, ANKRD65	base	0.952, 0.943, 0.939, 0.934, 0.906, 0.867, 0.862, 0.861, 0.831		INTS11, ACAP3, B3GALT6, MRPL20, TNFRSF4, PUSL1, TNFRSF18, ANKRD65
2	UC, IBD	chr1_2565210_C_G, chr1_2534986_T_G	TNFRSF14, ENSG00000228037, TNFRSF14-AS1, MMEL1, PRXL2B, ENSG00000272449	base	0.986, 0.954, 0.950, 0.937, 0.883, 0.790		TNFRSF14, MMEL1, PRXL2B
3	IBD, UC, CD	chr1_8108201_T_A, chr1_8120150_G_A, chr1_7826364_G_A	PARK7, ENSG00000284716, ENO1	base, disease_status	0.955, 0.860, 0.836		PARK7
7	CD	chr1_67215986_T_G	SLC35D1	base	0.872		SLC35D1
9	CD, IBD	chr1_77984833_C_A, chr1_78381145_G_A	FUBP1	base	0.996
10	CD	chr1_92346639_A_G	DR1	base	0.815
14	IBD, UC	chr1_151829204_G_A	CGN	base	0.796
15	IBD, CD	chr1_155194689_A_C, chr1_155349877_C_T	THBS3, GBA1, SCAMP3, ENSG00000273088, EFNA1, KRTCAP2, RIT1, ADAM15, SLC50A1, MUC1, CLK2, ATP8B2, DAP3, KHDC4, TSACC, MSTO1	base	0.969, 0.959, 0.951, 0.943, 0.915, 0.904, 0.874, 0.867, 0.856, 0.850, 0.820, 0.814, 0.783, 0.772, 0.770, 0.769		THBS3, SCAMP3, EFNA1, KRTCAP2, RIT1, ADAM15, SLC50A1, MUC1, CLK2, DAP3, MSTO1
23	CD, IBD	chr1_197646000_A_G, chr1_197676319_T_A	DENND1B	base	0.924		DENND1B
26	IBD, UC, CD	chr1_200905101_G_C, chr1_200908434_C_A	INAVA, NAV1	base	0.983, 0.829		INAVA
28	CD, IBD, UC	chr1_209797265_G_A, chr1_209785254_T_C	IRF6, TRAF3IP3, UTP25	base	0.970, 0.967, 0.966		IRF6, TRAF3IP3
30	CD, IBD	chr2_24938367_A_G, chr2_24972708_T_C, chr2_24927247_C_A	DNAJC27-AS1, ADCY3, UBXN2A	base	0.911, 0.900, 0.768		ADCY3
31	CD, IBD	chr2_27508073_T_C	GTF3C2, GTF3C2-AS2	base	0.963, 0.900
32	CD, IBD	chr2_28391534_T_C	ENSG00000270210	base	0.943
34	IBD, UC, CD	chr2_60977506_A_C	USP34, PUS10	base	0.895, 0.844		USP34, PUS10
35	CD	chr2_62343438_T_A	B3GNT2	base	0.941		B3GNT2
37	UC, CD, IBD	chr2_101997084_G_C, chr2_102434465_A_G, chr2_102315090_G_T	IL1R2, IL18R1, IL18RAP	base	0.978, 0.911, 0.884		IL1R2, IL18R1, IL18RAP
40	IBD	chr2_162269807_A_G	DPP4	base	0.753
41	IBD, CD, UC	chr2_181443625_A_G, chr2_181444109_T_C	ITGA4	base	0.992		ITGA4
44	CD	chr2_198035564_C_T	PLCL1, RFTN2, BOLL	base	0.928, 0.810, 0.788		PLCL1, RFTN2
45	UC	chr2_198760429_G_A, chr2_198987286_C_T	PLCL1, SATB2, ENSG00000225421	base	0.966, 0.871, 0.821		PLCL1, SATB2
47	IBD, UC, CD	chr2_218181399_C_T, chr2_218080951_T_C, chr2_218324931_G_A	ARPC2	base	0.936		ARPC2
49	UC, IBD	chr2_227805760_C_G	CCL20	base	1.000		CCL20
51	CD, IBD	chr2_233277353_G_A, chr2_233271044_C_T	ATG16L1, INPP5D	base	0.967, 0.943		ATG16L1, INPP5D
53	CD	chr2_241560736_C_T	CAPN10-DT	base	0.786
56	UC	chr3_46410189_A_G	CCR1	base	0.915
57	CD, UC, IBD	chr3_49660026_G_A, chr3_49676792_T_C	SEMA3B, DAG1, AMT, UBA7, APEH	base	0.858, 0.830, 0.829, 0.823, 0.781		DAG1, UBA7, APEH
58	UC	chr3_52991569_A_C	SFMBT1	base	0.936		SFMBT1
59	CD	chr3_53099133_C_G	ENSG00000272305, SFMBT1	base	0.971, 0.855		SFMBT1
61	CD	chr3_101269134_A_G	SENP7, NIT2	base	0.873, 0.815		SENP7
63	CD	chr3_141390479_A_G	ZBTB38, ENSG00000249417	base	0.982, 0.864		ZBTB38
66	CD	chr4_26045994_A_G	SEL1L3	base	0.813
67	IBD, UC	chr4_38131378_A_G, chr4_38112753_C_T	C4orf19	base	0.835
69	CD	chr4_48264785_C_T	OCIAD1, TEC	base	0.840, 0.757
70	UC	chr4_73998280_T_C	MTHFD2L	ses_cd_binned	0.916
72	UC, IBD	chr4_105173270_G_A, chr4_105160479_T_C	TET2	base	0.942
73	UC	chr4_122219899_T_C	BLTP1	base	0.788
74	UC	chr5_554096_C_T	SLC9A3, ZDHHC11	base	0.963, 0.766	SLC9A3	SLC9A3
75	CD, IBD, UC	chr5_10690637_T_G, chr5_10739119_G_A	DAP, DAP-DT	base	0.973, 0.897
78	IBD, CD	chr5_40414317_C_T, chr5_40411189_T_C	ENSG00000283286	base	0.820
79	IBD, CD	chr5_56158115_A_T	IL6ST, ANKRD55, ENSG00000249236	base	0.945, 0.909, 0.881
81	CD	chr5_73258941_A_G	ENSG00000249743, FOXD1	base	0.979, 0.914
82	CD, IBD	chr5_96900708_A_G, chr5_96902874_C_T	ERAP2, LNPEP	base	0.964, 0.895		ERAP2, LNPEP
85	CD, IBD	chr5_132435113_C_T, chr5_132397705_G_C	ENSG00000283782, P4HA2, SLC22A5	base	0.966, 0.961, 0.945		P4HA2, SLC22A5
86	UC	chr5_135115775_G_A	PITX1-AS1	base	0.816
87	IBD, CD	chr5_142216955_C_T, chr5_142146492_C_A, chr5_142135017_T_C	NDFIP1, RNF14	base, ses_cd_binned	0.937, 0.874		NDFIP1
88	UC	chr5_150226431_C_T	CDX1, CAMK2A	base	0.930, 0.890		CAMK2A
89	CD, IBD	chr5_150848053_G_A, chr5_150943866_A_G	IRGM, SMIM3, SYNPO, DCTN4	base	0.889, 0.886, 0.854, 0.822		IRGM
91	IBD	chr5_172900358_T_C	STK10	base	0.910
93	IBD, UC, CD	chr5_177371039_T_G, chr5_177363161_A_G, chr5_177372991_T_C	RGS14, LMAN2, MXD3, FGFR4	base	0.998, 0.960, 0.948, 0.775		RGS14, LMAN2, MXD3, FGFR4
96	IBD, UC, CD	chr6_14715786_G_C, chr6_14724751_C_G	ENSG00000234261	base	0.961
101	IBD, CD, UC	chr6_42039665_C_T, chr6_42040465_C_G	CCND3	base	0.998
103	IBD, CD	chr6_90222139_C_T, chr6_90301954_C_T	BACH2	base	0.966	BACH2	BACH2
105	IBD, UC	chr6_111547428_G_A, chr6_111567337_C_T	TRAF3IP2-AS1, ENSG00000255389	base	0.858, 0.854
106	UC	chr6_116759688_C_T	CALHM6	base	0.868
111	UC	chr6_149325795_A_G	SUMO4	base	0.783
112	CD, IBD	chr6_159049210_G_T, chr6_159051263_G_A	RSPH3	base	0.911		RSPH3
113	CD, IBD	chr6_166976754_A_G, chr6_167004063_G_T	ENSG00000249141, RPS6KA2, ENSG00000227598, RNASET2, CEP43, CCR6	base	0.984, 0.983, 0.960, 0.958, 0.957, 0.791		RPS6KA2, RNASET2, CEP43
114	IBD, UC	chr7_2750246_A_C, chr7_2749278_T_C	GNA12, AMZ1	base	0.975, 0.959		GNA12, AMZ1
115	IBD, UC	chr7_6505557_A_G	KDELR2, ZDHHC4, RAC1	base	0.992, 0.990, 0.753		KDELR2
116	UC	chr7_17394102_G_A	AHR	base	0.809
118	IBD	chr7_27192143_C_T	ENSG00000253508	base	0.984
119	CD	chr7_28127772_A_T	JAZF1	base	0.948		JAZF1
121	IBD, UC, CD	chr7_99171402_G_T, chr7_99161494_C_A	SMURF1	base	0.990		SMURF1
122	IBD, CD, UC	chr7_100924735_G_A, chr7_100947616_C_T	ACHE, MUC12, GIGYF1, TRIP6, AP1S1, MOSPD3, UFSP1, SLC12A9, TFR2	base	0.983, 0.956, 0.920, 0.910, 0.853, 0.838, 0.835, 0.825, 0.764
123	IBD, UC	chr7_107840456_A_G, chr7_107846457_C_T	SLC26A3	base	0.971	SLC26A3	SLC26A3
124	IBD, UC	chr7_117254872_A_G, chr7_117252792_T_C	CTTNBP2	base	0.906
125	UC	chr7_128933913_G_A	IRF5, KCP	base	0.999, 0.815		IRF5, KCP
127	CD, IBD	chr7_148706151_A_T, chr7_148738247_A_G	CUL1	base	0.817		CUL1
128	IBD, CD	chr8_27337604_T_C, chr8_27362470_C_T	PTK2B	base	0.832
129	IBD, UC	chr8_48506001_T_C, chr8_48207903_G_T	ENSG00000253608	base	0.936
133	CD, IBD	chr8_128540294_G_A	MYC	base	0.921
135	IBD, UC, CD	chr9_4984530_G_C	JAK2	base	0.999		JAK2
137	IBD, UC	chr9_91192530_A_G, chr9_91348006_T_A	LINC00484, LINC02937, NFIL3, ENSG00000237422, CENPP, AUH	base	0.926, 0.922, 0.909, 0.882, 0.775, 0.754
138	IBD, UC, CD	chr9_114785492_T_C, chr9_114817177_G_A	TNFSF15	base	0.989		TNFSF15
140	IBD, CD, UC	chr9_136374746_A_G, chr9_136372044_C_T, chr9_136378050_T_C	CARD9, SEC16A, PMPCA, DNLZ, ENTR1	base	0.959, 0.944, 0.925, 0.882, 0.851		CARD9, SEC16A, PMPCA, DNLZ, ENTR1
141	IBD	chr10_6060049_C_T	PFKFB3	base	0.823
144	IBD, CD	chr10_35203904_A_G, chr10_35207698_C_T	CUL2, ENSG00000230534, CREM	base	0.823, 0.823, 0.806		CUL2, CREM
145	IBD, CD	chr10_58243611_T_C, chr10_58248458_A_G	IPMK, CISD1, UBE2D1	base	0.848, 0.811, 0.804		IPMK, CISD1
146	CD, IBD, UC	chr10_62679011_T_C, chr10_62685804_A_G	ZNF365, ADO	base	0.911, 0.875		ADO
147	CD, IBD	chr10_73895870_G_C, chr10_73899106_T_C	CAMK2G, AGAP5, FUT11, PPP3CB, ENSG00000272140	base	0.936, 0.922, 0.854, 0.838, 0.815		CAMK2G, FUT11
148	CD, IBD	chr10_79282718_G_A	ZMIZ1, PPIF	base	0.989, 0.820		ZMIZ1, PPIF
149	IBD, CD	chr10_80508189_A_C, chr10_80511585_G_A	TSPAN14	base	0.975		TSPAN14
150	IBD, UC, CD	chr10_92669710_C_T, chr10_92488553_A_G	KIF11, HHEX	base	0.985, 0.964		HHEX
151	IBD, CD	chr10_99526738_A_G	ABCC2	base	0.787
156	IBD, UC, CD	chr11_1852991_C_T, chr11_1852842_G_A, chr11_1919313_C_T	LSP1, TNNT3, TNNI2, MRPL23	base	0.997, 0.988, 0.988, 0.978		LSP1, TNNI2
158	UC, IBD	chr11_58409447_C_T	LPXN	base	0.790
159	IBD	chr11_61008737_C_T	TMEM258, FADS2, FADS1	base	0.798, 0.783, 0.782
160	CD	chr11_61790331_T_C	FADS2, TMEM258, FADS1	base	0.966, 0.962, 0.953
161	CD, IBD	chr11_64341646_T_G, chr11_64350711_A_C	ENSG00000236935, PPP1R14B, CCDC88B, PRDX5, RTN3, RPS6KA4, VEGFB, COX8A, ENSG00000257086	base, sex	0.979, 0.974, 0.971, 0.970, 0.930, 0.895, 0.825, 0.825, 0.781
162	CD, IBD	chr11_65873091_G_A, chr11_66114156_C_T	CTSW, CCDC85B, SNX32	base	0.970, 0.927, 0.761
163	IBD, CD	chr11_72969886_A_T	STARD10, ATG16L2	base	0.972, 0.898
164	CD, UC, IBD	chr11_76588605_C_A, chr11_76570549_C_T	TSKU	base	0.780
166	UC, IBD	chr11_96298708_T_A	MAML2	base	0.983
167	UC, IBD	chr11_114558061_G_A, chr11_114522930_C_T	NXPE1, REXO2, RBM7, NXPE2, NXPE4, C11orf71	base	0.982, 0.981, 0.979, 0.972, 0.914, 0.906		NXPE1, REXO2, NXPE4, C11orf71
169	IBD, UC, CD	chr11_128516011_T_C, chr11_128801837_A_C	ETS1	base	0.995		ETS1
170	CD	chr12_6383934_G_T	ENSG00000256433	base	0.989
172	IBD, CD	chr12_40220632_C_T, chr12_40430937_G_A	LRRK2-DT	base	0.921
173	UC	chr12_47814585_T_C	VDR	base	0.914
175	IBD, CD, UC	chr12_111427245_C_G, chr12_111446804_T_C	ARPC3	base	0.935
176	CD, IBD	chr12_119709120_G_A	PRKAB1	base	0.971
178	UC	chr13_40252229_G_A	FOXO1	base	0.974
180	CD, IBD	chr13_42343725_T_C	AKAP11	base	0.880
182	CD, IBD	chr13_43901262_A_G, chr13_43904684_C_T	ENSG00000281883, LACC1	base	0.989, 0.930	LACC1	LACC1
184	IBD, CD	chr13_99348586_A_T, chr13_99337284_A_G	GPR183	base	0.912
185	CD, IBD, UC	chr14_68816170_C_T, chr14_68813162_A_G	ZFP36L1, RAD51B	base	0.970, 0.851		ZFP36L1
188	CD	chr15_38608111_C_A	RASGRP1	base	0.973
189	UC	chr15_41074838_G_A	NUSAP1, NDUFAF1, RTF1, OIP5	base	0.884, 0.878, 0.802, 0.802
190	UC	chr15_67163292_C_T	RPL4	ses_cd_binned	0.850
191	CD, IBD	chr15_90642059_C_T, chr15_90641566_G_A	FES, GDPGP1	base	0.825, 0.753
192	IBD, CD	chr16_11273620_G_A, chr16_11251046_C_T	ENSG00000188897, SOCS1, RMI2, ENSG00000262151	base	0.982, 0.981, 0.978, 0.821		SOCS1, RMI2
193	UC, IBD	chr16_23835741_C_G, chr16_23844532_A_C	PRKCB	base	0.949		PRKCB
194	CD, IBD, UC	chr16_28483100_A_G, chr16_28478021_G_A	SGF29, SBK1, EIF3C, SULT1A1, SULT1A2, NFATC2IP, EIF3CL, TUFM, ENSG00000261832, NPIPB6, CLN3, ENSG00000251417, NPIPB9, APOBR, NUPR1, ENSG00000275807, ENSG00000246465, ENSG00000261766, ATP2A1, NFATC2IP-AS1, SH2B1	base	0.987, 0.984, 0.966, 0.964, 0.960, 0.960, 0.948, 0.933, 0.928, 0.927, 0.927, 0.915, 0.911, 0.907, 0.903, 0.902, 0.876, 0.818, 0.804, 0.803, 0.767		SGF29, SBK1, EIF3C, SULT1A1, SULT1A2, NFATC2IP, EIF3CL, TUFM, NPIPB6, CLN3, NPIPB9, APOBR, NUPR1, ATP2A1, SH2B1
195	UC, IBD	chr16_30482560_T_C	ITGAL, NPIPB13, SEPHS2, MAPK3, ENSG00000274653, SEPTIN1, ENSG00000261346	base	0.988, 0.930, 0.892, 0.796, 0.785, 0.771, 0.753
196	CD, IBD	chr16_50722970_A_G, chr16_50724938_G_A	CYLD	base	0.758		CYLD
197	IBD, UC	chr16_68637838_G_C, chr16_68553789_T_A	ZFP90, ENSG00000260798, ENSG00000260084, CDH3, THAP11	base	0.927, 0.872, 0.851, 0.843, 0.776		ZFP90
200	UC, IBD, CD	chr16_85976134_T_C, chr16_85980635_T_C, chr16_85984057_G_A	IRF8, ENSG00000269667	base	0.999, 0.813		IRF8
201	CD, IBD	chr17_27529460_A_G, chr17_27777738_G_A	KSR1, ENSG00000266202, NOS2, WSB1	base	0.987, 0.840, 0.829, 0.757		KSR1, NOS2
203	CD, IBD, UC	chr17_39887396_C_T	GSDMB, IKZF3, ORMDL3, ZPBP2, GSDMA, PSMD3	base	0.975, 0.955, 0.948, 0.907, 0.817, 0.789		GSDMB, IKZF3, ORMDL3, ZPBP2, GSDMA, PSMD3
204	IBD, UC, CD	chr17_42362183_A_G, chr17_42607919_T_G	STAT3, STAT5A, KAT2A	base	0.976, 0.891, 0.765	STAT3	STAT3, STAT5A, KAT2A
205	CD, IBD	chr17_56834042_C_G, chr17_56791629_C_T	C17orf67, DGKE	base	0.893, 0.889
206	CD, IBD	chr17_59875872_G_C, chr17_59877710_A_G	RNFT1, ENSG00000267318, LINC01476	ses_cd_binned, base	0.964, 0.953, 0.886
207	CD	chr17_72645188_G_A	ENSG00000263893	base	0.830
208	UC, IBD	chr17_78729227_C_A	CYTH1, USP36	base	0.931, 0.853
209	UC	chr18_12770852_A_G	LINC01882	base	0.821
210	IBD	chr18_48878443_C_G	ENSG00000267764	base	0.861
214	IBD, CD	chr19_1123379_A_C, chr19_1123653_G_A	REXO1	base	0.967
215	CD, IBD, UC	chr19_10385945_C_T, chr19_10359299_A_C, chr19_10452126_G_A	PDE4A, ICAM4, ZGLP1	base	0.976, 0.921, 0.855		ZGLP1
218	CD, IBD	chr19_46383942_A_G, chr19_46636823_G_C	PPP5C, ENSG00000268810, PTGIR, GNG8, CALM3	base	0.984, 0.983, 0.951, 0.934, 0.924
219	CD, IBD	chr19_48703160_A_G	FUT2, NTN5, CPT1C	base	0.993, 0.984, 0.800		FUT2, NTN5
221	IBD, CD	chr20_6113242_T_G	FERMT1, ENSG00000278192	base	0.964, 0.811	FERMT1	FERMT1
222	IBD	chr20_32362668_A_T	PLAGL2, TM9SF4, NOL4L, ASXL1, KIF3B	base	0.859, 0.822, 0.772, 0.772, 0.758
224	UC, IBD	chr20_35281498_C_T	EIF6, MMP24OS, MMP24	base	0.960, 0.941, 0.919
225	CD	chr20_44210072_C_G	OSER1	base	0.912
226	IBD, CD	chr20_46006273_G_A	SLC12A5, CD40, PLTP	base	0.967, 0.957, 0.873		SLC12A5, CD40, PLTP
227	CD, UC	chr20_50483272_C_T, chr20_50339058_A_G	SLC9A8, PELATON	base	0.909, 0.756
228	CD, IBD	chr20_59253528_C_A, chr20_59279977_G_A	ZNF831, GNAS	base	0.993, 0.992		ZNF831, GNAS
229	IBD, UC, CD	chr20_63697746_G_A	PPDPF, PRPF6, STMN3, ZBTB46	base	0.915, 0.806, 0.783, 0.770		STMN3
231	CD, IBD	chr21_33404389_A_G	IFNGR2	base	1.000		IFNGR2
233	CD, IBD	chr21_44001056_A_G	GATD3	base	0.955
234	CD, IBD	chr22_21590807_T_A	UBE2L3	base	0.952		UBE2L3
235	CD, UC, IBD	chr22_30130643_G_T, chr22_29857267_G_T, chr22_30174454_C_G	ENSG00000279159, UQCR10, ASCC2, ZMAT5	base	0.970, 0.899, 0.845, 0.767		UQCR10, ASCC2, ZMAT5
236	UC, IBD	chr22_35333728_G_A, chr22_35242122_G_C	TOM1	base	0.900		TOM1
237	CD	chr22_36862461_T_C	NCF4, EIF3L	base	1.000, 0.768	NCF4	NCF4, EIF3L
238	IBD, CD, UC	chr22_39359768_C_T, chr22_39352907_G_A	ADSL	base	0.949
240	UC, IBD	chr22_50001001_A_G, chr22_50001867_T_C	IL17REL, PIM3	base	0.978, 0.910		IL17REL, PIM3
241	UC	chr16_50366176_T_C	ADCY7, BRD7	base	0.911, 0.905		ADCY7, BRD7
263	CD	chr1_24977271_T_G	GRHL3	base	0.874
264	CD	chr1_28341763_G_A	YTHDF2	base	0.849
266	UC, IBD	chr1_56454342_C_T, chr1_56549645_C_T	PLPP3, ENSG00000284686	base	0.955, 0.950
267	IBD	chr1_93355018_G_A	DR1, TMED5	base	0.923, 0.860
269	IBD, UC, CD	chr1_150706557_G_A	HORMAD1, GOLPH3L, CTSS, ENSA, MCL1	base	0.971, 0.951, 0.921, 0.869, 0.822		HORMAD1, GOLPH3L, CTSS
271	UC	chr1_205770138_C_T	CDK18	base	0.980
272	UC, IBD	chr1_226914332_C_T, chr1_226776798_C_T	PSEN2, COQ8A, PYCR2, ACBD3, ITPKB, ACBD3-AS1	base	0.908, 0.906, 0.899, 0.867, 0.821, 0.812
276	IBD	chr2_127120856_C_A	BIN1	base	0.767
278	IBD	chr3_30608835_T_C	TGFBR2	base	0.831	TGFBR2
282	IBD, UC	chr5_80230915_C_T, chr5_80229545_A_G	SERINC5	base	0.859
283	IBD, CD	chr5_112513193_C_T	EPB41L4A, ENSG00000251076	base	0.971, 0.822
288	CD, IBD	chr6_117512198_T_A, chr6_117446172_G_C	DCBLD1	base	0.887
292	UC	chr7_46834111_A_T	IGFBP3	base	0.967
293	CD, IBD, UC	chr7_74878823_T_C, chr7_74869879_T_C, chr7_74720592_C_T	NCF1, GTF2IRD2, GTF2IRD2B, ABHD11, RCC1L	base	0.998, 0.998, 0.993, 0.818, 0.751	NCF1
296	IBD	chr8_144190744_C_T	WDR97, SCX	base	0.938, 0.892
297	IBD, CD	chr9_265469_T_G	DOCK8-AS2, DOCK8, ZNG1A, DOCK8-AS1, ENSG00000235880	base	0.965, 0.956, 0.954, 0.934, 0.924	DOCK8
299	IBD, CD	chr9_92821994_T_C, chr9_92753618_A_G	OGN, CENPP	base	0.867, 0.792
300	IBD, CD	chr9_133256625_T_C	ABO	base	0.970
305	IBD	chr11_17383800_C_A	NCR3LG1	base	0.863
309	IBD	chr11_118196477_C_A	BCL9L	base	0.842
312	IBD, CD, UC	chr12_69356604_A_T, chr12_69382403_A_G	YEATS4	base	0.942
324	UC	chr16_75308948_C_T	CFDP1	base	0.770		CFDP1
326	IBD, CD	chr17_1460879_G_T, chr17_1460224_G_C	CRK, SGSM2, MYO1C	base	0.980, 0.792, 0.757
330	CD	chr17_48472529_C_T	HOXB3, HOXB5	base	0.851, 0.786
333	UC	chr18_2824620_C_T	NDC80	base	0.750
335	IBD	chr18_50918898_G_A	ME2	base	0.901
336	IBD, CD	chr19_18456379_A_G, chr19_18522945_T_C	SSBP4, ISYNA1	base	0.970, 0.874
337	CD	chr19_37000966_G_A	ZNF568, ZNF529-AS1	base	0.821, 0.754
338	IBD, CD	chr19_40712706_G_A, chr19_40720510_C_G	ITPKC, COQ8B, B9D2, NUMBL, C19orf54	base	0.994, 0.989, 0.938, 0.929, 0.831
339	CD	chr19_54303139_T_G	RPS9, LILRA5, TSEN34	base	0.785, 0.770, 0.768
340	CD	chr20_14563980_G_A	FLRT3	base	0.967
342	CD, IBD, UC	chr20_41252316_T_C, chr20_41301389_T_G, chr20_41313142_G_C	LPIN3, PLCG1	base	0.885, 0.804
343	IBD, CD	chr22_26641724_G_C	MIAT, MIATNB	base	0.982, 0.885
