## Supplementary Material S3 for "Cell-type-resolved genetic regulatory variation shapes inflammatory bowel disease risk"

loci_ID	symbol	tissue	label_new	category_new	variance_explained	median_expression
1	ACAP3	Rectum	B Cell germinal centre/plasmablast proliferating	B	0.067	0.02
1	ANKRD65	Cross-site, Rectum, Blood, Terminal ileum	All Cells, Fibroblast CPM+, Myeloid, All Cells	All Cells, Mesenchymal, Myeloid, All Cells	0.076, 0.066, 0.063, 0.063	0.001, 0.049, 0.002, 0.001
1	B3GALT6	Rectum, Terminal ileum, Blood	Atypical B Cells, EC capilliary, cDC2	B, Mesenchymal, Myeloid	0.138, 0.095, 0.07	0.043, 0.062, 0.077
1	INTS11	Terminal ileum, Cross-site, Cross-site	pDCs, cDC1, CD4- CD8- GZMK+	Myeloid, Myeloid, T	0.097, 0.088, 0.078	0.117, 0.136, 0.124
1	MRPL20	Blood, Blood, Blood	All Cells, CD4+ CRM, T	All Cells, T, T	0.164, 0.161, 0.146	0.533, 0.538, 0.55
1	PUSL1	Rectum, Terminal ileum	PlasmaB CD38++++,IgG+ IgA+, Epithelial Progenitor OLMF4++	Plasma, Colonocyte	0.118, 0.073	0.036, 0.03
1	TNFRSF18	Blood, Blood, Cross-site	NK1, CD4+ memory, NK1	T, T, T	0.112, 0.104, 0.077	0.232, 0.08, 0.229
1	TNFRSF4	Terminal ileum, Blood	EC venous, CD4+ memory	Mesenchymal, T	0.14, 0.13	0.216, 0.163
1	VWA1	Terminal ileum, Cross-site, Rectum	EC capilliary, Colonocyte CAECAM7+ KRT20+ IFI27+, Colonocyte CAECAM7+ KRT20+ IFI27+	Mesenchymal, Colonocyte, Colonocyte	0.088, 0.076, 0.067	1.293, 0.052, 0.054
2	ENSG00000228037	Terminal ileum, Rectum, Rectum	Memory B PTPRJ, Colon Goblet MUC2+ SPDEF+, Colon Progenitor OLMF4+	B, Secretory, Colonocyte	0.072, 0.067, 0.066	0.025, 0.042, 0.028
2	TNFRSF14	Terminal ileum, Cross-site, Blood	CCL3/CCL4 CXCL9/10 Macrophages, CCL3/CCL4 CXCL9/10 Macrophages, Plasma	Myeloid, Myeloid, Plasma	0.149, 0.136, 0.132	0.372, 0.375, 0.292
2	TNFRSF14-AS1	Terminal ileum, Terminal ileum, Terminal ileum	Epithelial Progenitor OLMF4++, Colonocyte, Memory B PTPRJ	Colonocyte, Colonocyte, B	0.115, 0.093, 0.077	0.185, 0.147, 0.128
3	ENSG00000284716	Blood, Blood	All Cells, T	All Cells, T	0.111, 0.074	0.003, 0.004
3	PARK7	Rectum, Terminal ileum, Rectum	Atypical B Cells, Classical monocytes, All Cells	B, Myeloid, All Cells	0.162, 0.14, 0.129	0.754, 0.837, 0.723
7	SLC35D1	Rectum, Terminal ileum, Terminal ileum, Cross-site	Ileum goblet Ki67+, Colonocyte, Memory B HIVEP3, Colon Goblet MUC2+ SPDEF+	Secretory, Colonocyte, B, Secretory	0.076, 0.072, 0.056, 0.056	0.34, 0.46, 0.149, 0.432
9	FUBP1	Rectum, Rectum, Blood	Myofibroblast ADGRL3, cDC2, CD8+ TRM TGCR2+	Mesenchymal, Myeloid, T	0.124, 0.124, 0.124	0.331, 0.545, 0.494
15	ADAM15	Blood, Blood, Blood	Myeloid, Intermediate monocytes, Classical monocytes	Myeloid, Myeloid, Myeloid	0.331, 0.311, 0.287	0.191, 0.195, 0.253
15	CLK2	Blood	CD4- CD8- GZMK+	T	0.089	0.084
15	DAP3	Terminal ileum, Blood, Blood	pDCs, Myeloid, Intermediate monocytes	Myeloid, Myeloid, Myeloid	0.113, 0.1, 0.093	0.461, 0.434, 0.414
15	EFNA1	Rectum, Cross-site, Rectum	Colon Goblet MUC2+ SPDEF+, Colonocyte CAECAM7+ KRT20+ IFI27+, Colonocyte CAECAM7+ KRT20+ IFI27+	Secretory, Colonocyte, Colonocyte	0.094, 0.091, 0.088	0.144, 0.102, 0.105
15	GBA1	Terminal ileum	Colon ileum Enterochromaffin TPH1 CES1+	Secretory	0.056	0.074
15	KRTCAP2	Rectum	B Cell germinal centre/plasmablast proliferating	B	0.062	0.151
15	MSTO1	Blood, Rectum, Terminal ileum	PlasmaB CD38++++,IgG+ IgA+, B Cell germinal centre/plasmablast proliferating, Enterocyte stem cell MKI67+	Plasma, B, Stem	0.095, 0.074, 0.054	0.078, 0.021, 0.048
15	RIT1	Terminal ileum, Cross-site, Cross-site, Terminal ileum	Enterocyte, Enterocyte, Enterocyte top Villus, Enterocyte top Villus	Enterocyte, Enterocyte, Enterocyte, Enterocyte	0.124, 0.12, 0.087, 0.087	0.091, 0.091, 0.091, 0.091
15	SCAMP3	Blood, Cross-site, Blood	Myeloid, CCL3/CCL4 CXCL9/10 Macrophages, All Cells	Myeloid, Myeloid, All Cells	0.097, 0.084, 0.081	0.15, 0.113, 0.18
15	SLC50A1	Rectum, Blood, Blood	Mast, cDC2, ILCs Nkp44	Myeloid, Myeloid, T	0.082, 0.066, 0.066	0.05, 0.114, 0.15
15	THBS3	Cross-site, Terminal ileum, Terminal ileum	Secretory, Enterocyte, All Cells	Secretory, Enterocyte, All Cells	0.081, 0.08, 0.078	0.03, 0.017, 0.018
23	DENND1B	Cross-site, Rectum, Terminal ileum	EC capilliary, CD8+ Naive, Epithelial Progenitor OLMF4++	Mesenchymal, T, Colonocyte	0.081, 0.063, 0.06	0.081, 0.295, 0.942
26	INAVA	Cross-site, Rectum, Rectum	Colon Progenitor OLMF4+, Colon Progenitor OLMF4+, Colon Goblet ATOH1 (MUC2 Lo)	Colonocyte, Colonocyte, Secretory	0.089, 0.087, 0.052	0.15, 0.15, 0.208
26	NAV1	Rectum, Terminal ileum	CD8+ Naive, Ileum Goblet MUC2++ BCAS1++	T, Secretory	0.066, 0.062	0.017, 0.013
28	IRF6	Blood, Blood, Blood	All Cells, T, Myeloid	All Cells, T, Myeloid	0.427, 0.38, 0.209	0.002, 0.002, 0.001
28	TRAF3IP3	Rectum, Blood, Blood	B Cell germinal centre/plasmablast proliferating, CD8+ EM THEMIS+, NK1	B, T, T	0.13, 0.064, 0.058	0.234, 1.236, 1.238
28	UTP25	Terminal ileum, Terminal ileum, Cross-site	T cell GD LEF1+, EC capilliary, T	T, Mesenchymal, T	0.07, 0.069, 0.062	0.071, 0.08, 0.088
30	ADCY3	Rectum, Rectum, Rectum	Colonocyte RBFOX1+, Colonocyte CAECAM7+ KRT20+ IFI27+, Colonocyte	Colonocyte, Colonocyte, Colonocyte	0.546, 0.546, 0.537	0.087, 0.051, 0.084
30	DNAJC27-AS1	Blood	CD8+ Naive	T	0.076	0.053
31	GTF3C2	Terminal ileum, Cross-site, Terminal ileum	Vascular smooth muscle, Pericyte, Colonocyte	Mesenchymal, Mesenchymal, Colonocyte	0.108, 0.087, 0.059	0.165, 0.119, 0.2
32	ENSG00000270210	Terminal ileum, Rectum, Rectum	Stem, All Cells, Colonocyte	Stem, All Cells, Colonocyte	0.071, 0.067, 0.057	0.002, 0.005, 0.006
34	PUS10	Rectum	cDC2	Myeloid	0.081	0.128
34	USP34	Cross-site	Monocytes S100A8/9+	Myeloid	0.064	0.705
35	B3GNT2	Terminal ileum, Cross-site, Terminal ileum	CD8+ TRM TGCR2+, CD8+ TRM TGCR2+, T	T, T, T	0.263, 0.223, 0.129	0.21, 0.204, 0.152
37	IL18R1	Blood, Blood, Blood	CD4+ CRM, CD4+ CRM, Platelet	T, T, Myeloid	0.346, 0.3, 0.282	0.111, 0.111, 0.724
37	IL1R2	Rectum, Cross-site, Blood	Colon Goblet MUC2++ BCAS1+, Colon Goblet MUC2++ BCAS1+, Monocytes S100A8/9+	Secretory, Secretory, Myeloid	0.221, 0.205, 0.112	0.72, 0.706, 1.18
40	DPP4	Rectum, Rectum, Rectum	Colonocyte, Colonocyte RBFOX1+, Colon Progenitor OLMF4+	Colonocyte, Colonocyte, Colonocyte	0.193, 0.183, 0.176	0.193, 0.23, 0.165
41	ITGA4	Blood, Cross-site, Blood	Intermediate monocytes, Intermediate monocytes, Myeloid	Myeloid, Myeloid, Myeloid	0.411, 0.314, 0.242	0.833, 0.833, 1.188
44	BOLL	Blood, Blood, Blood	T, All Cells, CD4+ CRM/Naive	T, All Cells, T	0.348, 0.347, 0.323	0.003, 0.002, 0.002
44	PLCL1	Cross-site, Terminal ileum, Terminal ileum	Tissue resident T cell GD, Tissue resident T cell GD, CD8+ TRM TGCR2+	T, T, T	0.479, 0.455, 0.443	0.178, 0.145, 0.135
44	RFTN2	Rectum, Blood, Rectum	Colonocyte, CD4+ Treg, Colon Progenitor OLMF4+	Colonocyte, T, Colonocyte	0.2, 0.185, 0.161	0.008, 0.026, 0.008
45	ENSG00000225421	Rectum, Cross-site, Rectum	Colon Progenitor OLMF4+Ki67+, Colon Progenitor OLMF4+Ki67+, Colon Progenitor OLMF4+	Colonocyte, Colonocyte, Colonocyte	0.069, 0.068, 0.056	0.761, 0.749, 0.635
45	PLCL1	Rectum, Rectum, Rectum	Stem, Colonocyte stem cell LGR5+, Colonocyte RBFOX1+	Stem, Stem, Colonocyte	0.07, 0.067, 0.057	0.199, 0.202, 0.227
45	SATB2	Rectum	Colon Goblet ATOH1 (MUC2 Lo)	Secretory	0.081	1.6
47	ARPC2	Cross-site, Blood, Rectum	Platelet, Platelet, Colon ileum Enterochromaffin TPH1 CES1+	Myeloid, Myeloid, Secretory	0.112, 0.098, 0.085	1.277, 1.284, 0.835
49	CCL20	Rectum, Blood, Terminal ileum	ILCs Nkp44, CD4+ CRM, CD4+ memory	T, T, T	0.224, 0.175, 0.168	0.272, 0.012, 0.103
51	ATG16L1	Terminal ileum, Terminal ileum	cDC1, Myofibroblast ADGRL3	Myeloid, Mesenchymal	0.113, 0.055	0.317, 0.026
51	INPP5D	Rectum, Terminal ileum, Rectum	Macrophages Proliferating, EC venous, CD4+ Treg	Myeloid, Mesenchymal, T	0.114, 0.099, 0.063	0.013, 0.389, 0.619
53	CAPN10-DT	Rectum, Cross-site, Blood	PlasmaB CD38++++,IgG+ IgA+, Colonocyte CAECAM7+ KRT20+ IFI27+, Plasma	Plasma, Colonocyte, Plasma	0.087, 0.06, 0.055	0.055, 0.014, 0.038
56	CCR1	Cross-site, Blood, Cross-site	Platelet, Platelet, pDCs	Myeloid, Myeloid, Myeloid	0.129, 0.114, 0.065	0.109, 0.114, 0.118
57	APEH	Rectum, Rectum	Fibroblast NPY GRIN2A+, CD4+ CRM	Mesenchymal, T	0.11, 0.063	0.062, 0.018
57	SEMA3B	Rectum	Epithelial Progenitor OLMF4++	Colonocyte	0.056	0.058
57	UBA7	Rectum, Rectum, Rectum	Colonocyte CAECAM7+ KRT20+ IFI27+, Colonocyte, All Cells	Colonocyte, Colonocyte, All Cells	0.306, 0.278, 0.242	0.104, 0.089, 0.078
58	SFMBT1	Rectum, Rectum, Rectum	Colonocyte CAECAM7+ KRT20+ IFI27+, Colonocyte, Colonocyte RBFOX1+	Colonocyte, Colonocyte, Colonocyte	0.512, 0.436, 0.418	0.161, 0.196, 0.187
59	ENSG00000272305	Blood, Blood, Blood, Rectum	All Cells, T, Myeloid, All Cells	All Cells, T, Myeloid, All Cells	0.412, 0.386, 0.358, 0.358	0.042, 0.045, 0.033, 0.026
59	SFMBT1	Rectum, Rectum, Rectum	Colonocyte CAECAM7+ KRT20+ IFI27+, Colonocyte, Colonocyte RBFOX1+	Colonocyte, Colonocyte, Colonocyte	0.261, 0.216, 0.208	0.161, 0.196, 0.187
61	NIT2	Terminal ileum	EC venous	Mesenchymal	0.21	0.065
61	SENP7	Blood, Blood, Blood	Platelet, CD4+ memory, CD8+ GZMK+	Myeloid, T, T	0.13, 0.085, 0.078	1.38, 0.74, 0.65
63	ENSG00000249417	Blood, Cross-site, Cross-site	CD8+ Naive, Plasma, PlasmaB CD38+++	T, Plasma, Plasma	0.076, 0.07, 0.06	0.038, 0.009, 0.007
63	ZBTB38	Blood, Blood, Rectum	Classical monocytes, Myeloid, Myofibroblast ADGRL3	Myeloid, Myeloid, Mesenchymal	0.2, 0.187, 0.15	0.289, 0.273, 0.451
67	C4orf19	Rectum, Cross-site, Terminal ileum	Tuft, Tuft, Tuft	Secretory, Secretory, Secretory	0.092, 0.068, 0.067	1.023, 1.118, 1.193
69	OCIAD1	Blood, Blood, Blood	CD8+ Naive, cDC2, CD8+ EM THEMIS+	T, Myeloid, T	0.117, 0.077, 0.053	0.646, 0.684, 0.568
69	TEC	Rectum, Rectum, Cross-site	Tuft, Colonocyte RBFOX1+, Colonocyte RBFOX1+	Secretory, Colonocyte, Colonocyte	0.418, 0.332, 0.315	0.074, 0.127, 0.127
70	MTHFD2L	Terminal ileum, Terminal ileum, Cross-site	pDCs, Classical monocytes, pDCs	Myeloid, Myeloid, Myeloid	0.151, 0.091, 0.059	0.376, 0.163, 0.412
72	TET2	Rectum, Rectum, Blood	Myofibroblast ADGRL3, All Cells, CD8+ TRM TGCR2+	Mesenchymal, All Cells, T	0.092, 0.064, 0.055	0.377, 0.519, 0.234
74	SLC9A3	Rectum, Cross-site, Rectum	Colonocyte CAECAM7++ KRT20++ IFI27++, Colonocyte CAECAM7++ KRT20++ IFI27++, All Cells	Colonocyte, Colonocyte, All Cells	0.156, 0.126, 0.117	0.243, 0.252, 0.034
75	DAP	Terminal ileum, Cross-site, Cross-site	Enterocyte top Villus, Enterocyte top Villus, Enterocyte	Enterocyte, Enterocyte, Enterocyte	0.093, 0.091, 0.082	0.605, 0.605, 0.587
78	ENSG00000283286	Rectum, Cross-site, Terminal ileum	Colon Goblet MUC2++ BCAS1+, Colon Goblet MUC2++ BCAS1+, Ileum Goblet MUC2++ BCAS1++	Secretory, Secretory, Secretory	0.155, 0.15, 0.083	0.246, 0.246, 0.109
79	IL6ST	Blood, Rectum, Blood	CD4+ Treg, Tissue CD4+ Treg, CD8+ Naive	T, T, T	0.162, 0.153, 0.138	0.846, 0.823, 0.928
81	ENSG00000249743	Cross-site, Rectum, Rectum	Colonocyte stem cell LGR5+, Colonocyte stem cell LGR5+, Stem	Stem, Stem, Stem	0.099, 0.098, 0.093	0.065, 0.066, 0.065
81	FOXD1	Cross-site, Cross-site, Terminal ileum	Enterocyte stem cell OLFM4+ LGR5+, Enterocytes progenitor crypt OLFM4++, Enterocyte stem cell OLFM4+ LGR5+	Stem, Stem, Stem	0.145, 0.144, 0.139	0.049, 0.041, 0.049
82	ERAP2	Cross-site, Terminal ileum, Cross-site, Terminal ileum	Enterocyte Progenitor OLMF4++Ki67+, Enterocyte Progenitor OLMF4++Ki67+, Enterocytes progenitor crypt OLFM4++, Enterocytes progenitor crypt OLFM4++	Enterocyte, Enterocyte, Stem, Stem	0.701, 0.701, 0.688, 0.688	0.495, 0.495, 0.346, 0.346
82	LNPEP	Rectum	NK2	T	0.069	1.071
85	ENSG00000283782	Rectum, Terminal ileum, Rectum	EC venous, CCL3/CCL4 CXCL9/10 Macrophages, CD4+ Treg	Mesenchymal, Myeloid, T	0.098, 0.091, 0.056	0.268, 0.627, 0.405
85	P4HA2	Rectum, Rectum, Cross-site	Stem, Colonocyte stem cell LGR5+, Colonocyte stem cell LGR5+	Stem, Stem, Stem	0.219, 0.214, 0.176	0.063, 0.063, 0.062
85	SLC22A5	Blood, Blood, Blood	Classical monocytes, Myeloid, Intermediate monocytes	Myeloid, Myeloid, Myeloid	0.513, 0.455, 0.392	0.042, 0.035, 0.04
86	PITX1-AS1	Rectum, Rectum, Rectum	Secretory, All Cells, Colonocyte	Secretory, All Cells, Colonocyte	0.081, 0.081, 0.064	0.062, 0.025, 0.018
87	NDFIP1	Terminal ileum, Terminal ileum, Blood	CD4+ memory, CD4+ PASK, CD4- CD8- GZMK+	T, T, T	0.08, 0.071, 0.056	0.619, 0.754, 0.898
87	RNF14	Blood, Blood, Blood	All Cells, CD4+ CRM/Naive, Non-classical monocytes	All Cells, T, Myeloid	0.151, 0.131, 0.109	0.118, 0.082, 0.168
88	CAMK2A	Rectum, Rectum, Rectum	Colonocyte, All Cells, Colonocyte RBFOX1+	Colonocyte, All Cells, Colonocyte	0.354, 0.249, 0.243	0.004, 0.003, 0.004
89	IRGM	Rectum, Rectum, Cross-site	T, CD8+ TRM TGCR2+, CD8+ TRM TGCR2+	T, T, T	0.06, 0.054, 0.051	0.038, 0.049, 0.06
89	SMIM3	Rectum, Rectum, Rectum	Colonocyte RBFOX1+, Colonocyte, Colonocyte RBFOX1+	Colonocyte, Colonocyte, Colonocyte	0.135, 0.134, 0.132	0.018, 0.014, 0.018
89	SYNPO	Cross-site, Rectum	Colonocyte RBFOX1+, Colonocyte RBFOX1+	Colonocyte, Colonocyte	0.06, 0.055	0.054, 0.054
91	STK10	Terminal ileum, Cross-site, Cross-site	Macrophages CD163++, Macrophages CD163++, CCL3/CCL4 CXCL9/10 Macrophages	Myeloid, Myeloid, Myeloid	0.226, 0.219, 0.204	0.318, 0.341, 1.098
93	FGFR4	Blood	T	T	0.089	0
93	LMAN2	Blood	T cell GD KLRG1+	T	0.052	0.478
93	MXD3	Blood, Rectum, Cross-site	CD4+ CRM/Naive, Colonocyte RBFOX1+, Non-classical monocytes	T, Colonocyte, Myeloid	0.071, 0.069, 0.055	0.006, 0.014, 0.159
93	RGS14	Rectum, Rectum, Rectum	Colonocyte, Colonocyte CAECAM7+ KRT20+ IFI27+, Colonocyte RBFOX1+	Colonocyte, Colonocyte, Colonocyte	0.696, 0.616, 0.596	0.016, 0.016, 0.016
96	ENSG00000234261	Terminal ileum	Tissue CD4+ Treg	T	0.069	0.123
101	CCND3	Blood, Blood, Blood	CD8+ TRM TGCR2+, CD8+ Naive, CD4+ CRM	T, T, T	0.206, 0.128, 0.124	1.768, 1.901, 1.643
103	BACH2	Blood, Cross-site, Blood	T cell GD LEF1+, CD4- CD8- GZMK+, CD4+ CRM/Naive	T, T, T	0.203, 0.102, 0.095	1.731, 1.882, 1.827
105	ENSG00000255389	Blood, Blood, Blood	All Cells, T, Myeloid	All Cells, T, Myeloid	0.176, 0.15, 0.097	0.004, 0.004, 0.003
105	TRAF3IP2-AS1	Rectum	PlasmaB CD38++++,IgG+ IgA+	Plasma	0.121	0.056
106	CALHM6	Blood, Rectum, Blood	cDC2, Atypical B Cells, NK1	Myeloid, B, T	0.14, 0.137, 0.119	0.284, 0, 0.044
111	SUMO4	Terminal ileum, Cross-site	Atypical B Cells, CD8+ EM THEMIS+	B, T	0.132, 0.062	0.054, 0.024
112	RSPH3	Terminal ileum, Blood, Blood	Epithelial Progenitor OLMF4++, Intermediate monocytes, Myeloid	Colonocyte, Myeloid, Myeloid	0.201, 0.161, 0.16	0.244, 0.17, 0.175
113	CCR6	Blood, Blood, Blood	cDC2, Naive B cells, Myeloid	Myeloid, B, Myeloid	0.437, 0.209, 0.181	0.156, 0.558, 0.012
113	CEP43	Terminal ileum, Cross-site	Epithelial Progenitor OLMF4++, pDCs	Colonocyte, Myeloid	0.109, 0.056	0.279, 0.463
113	ENSG00000227598	Rectum, Cross-site, Terminal ileum	CD4+ PASK, CD4+ PASK, All Cells	T, T, All Cells	0.173, 0.118, 0.102	0.5, 0.496, 0.208
113	ENSG00000249141	Cross-site, Blood, Blood	Platelet, Platelet, CD8+ Naive	Myeloid, Myeloid, T	0.462, 0.45, 0.364	0.05, 0.05, 0.034
114	GNA12	Rectum, Blood, Blood	B, CD4- CD8- GZMK+, CD4- CD8- GZMK+	B, T, T	0.205, 0.194, 0.194	0.319, 0.489, 0.489
115	KDELR2	Blood, Blood, Rectum	CD8+ GZMK+, CD4+ CRM, T	T, T, T	0.257, 0.243, 0.237	0.225, 0.224, 0.213
115	RAC1	Blood, Cross-site, Blood	cDC2, Non-classical monocytes, Non-classical monocytes	Myeloid, Myeloid, Myeloid	0.267, 0.143, 0.14	1.499, 1.207, 1.205
115	ZDHHC4	Rectum, Rectum, Cross-site	Myofibroblast ADGRL3, Macrophages Proliferating, NK1	Mesenchymal, Myeloid, T	0.108, 0.073, 0.051	0, 0, 0.092
116	AHR	Rectum	Colonocyte RBFOX1+	Colonocyte	0.054	0.095
119	JAZF1	Blood, Rectum, Terminal ileum	CD4+ CRM/Naive, T, T	T, T, T	0.217, 0.216, 0.178	0.174, 0.501, 0.568
121	SMURF1	Blood, Blood, Blood	B, Naive B cells, Classical monocytes	B, B, Myeloid	0.18, 0.14, 0.121	0.286, 0.268, 0.648
122	ACHE	Rectum, Cross-site, Cross-site	Colon Goblet MUC2++ BCAS1+, All Cells, Colon Goblet MUC2++ BCAS1+	Secretory, All Cells, Secretory	0.068, 0.06, 0.055	0.352, 0.013, 0.348
122	AP1S1	Terminal ileum, Terminal ileum	Vascular smooth muscle, T cell GD KLRG1+	Mesenchymal, T	0.099, 0.062	0.083, 0
122	GIGYF1	Terminal ileum, Cross-site	B Cell germinal centre/plasmablast proliferating, Memory B HIVEP3	B, B	0.064, 0.051	0.15, 0.162
122	MOSPD3	Blood, Blood, Cross-site	CD4+ CRM/Naive, Intermediate monocytes, Intermediate monocytes	T, Myeloid, Myeloid	0.127, 0.1, 0.096	0.039, 0.05, 0.05
122	MUC12	Rectum, Rectum, Rectum	Colonocyte, Colon Progenitor OLMF4+, Colonocyte RBFOX1+	Colonocyte, Colonocyte, Colonocyte	0.207, 0.199, 0.178	2.108, 1.929, 2.104
122	SLC12A9	Blood, Blood, Blood, Blood	Naive B cells, T, B, CD8+ TRM TGCR2+	B, T, B, T	0.114, 0.112, 0.103, 0.103	0.094, 0.079, 0.097, 0.07
122	TFR2	Rectum, Cross-site, Blood	Colonocyte CAECAM7+ KRT20+ IFI27+, Colonocyte CAECAM7+ KRT20+ IFI27+, Myeloid	Colonocyte, Colonocyte, Myeloid	0.065, 0.062, 0.057	0.002, 0.001, 0.01
122	UFSP1	Blood, Blood, Blood	All Cells, T, CD4+ CRM	All Cells, T, T	0.248, 0.213, 0.191	0.007, 0.009, 0.009
123	SLC26A3	Cross-site, Terminal ileum, Cross-site, Terminal ileum	Enterocyte progenitor/precursor crypt OLFM4+, Enterocyte progenitor/precursor crypt OLFM4+, Enterocyte stem cell MKI67+, Enterocyte stem cell MKI67+	Enterocyte, Enterocyte, Stem, Stem	0.104, 0.098, 0.059, 0.059	0.647, 0.647, 0.059, 0.059
124	CTTNBP2	Cross-site, Terminal ileum, Terminal ileum	Enterocytes progenitor crypt OLFM4++, Enterocytes progenitor crypt OLFM4++, Stem	Stem, Stem, Stem	0.173, 0.173, 0.133	0.098, 0.098, 0.112
125	IRF5	Rectum, Rectum, Cross-site	Colonocyte, Colonocyte CAECAM7+ KRT20+ IFI27+, Colonocyte CAECAM7+ KRT20+ IFI27+	Colonocyte, Colonocyte, Colonocyte	0.601, 0.502, 0.46	0.011, 0.009, 0.008
127	CUL1	Rectum	PlasmaB CD38++	Plasma	0.065	0.293
128	PTK2B	Cross-site, Cross-site, Terminal ileum	Intermediate monocytes, CCL3/CCL4 CXCL9/10 Macrophages, Classical monocytes	Myeloid, Myeloid, Myeloid	0.096, 0.084, 0.081	1.337, 1.03, 1.136
129	ENSG00000253608	Cross-site, Rectum, Terminal ileum	LP fibroblast ADAMDEC1, Myofibroblast ADGRL3, LP fibroblast ADAMDEC1	Mesenchymal, Mesenchymal, Mesenchymal	0.175, 0.165, 0.164	0.433, 0.182, 0.46
133	MYC	Rectum, Blood, Terminal ileum	EC venous, PlasmaB CD38++++,IgG+ IgA+, CCL3/CCL4 CXCL9/10 Macrophages	Mesenchymal, Plasma, Myeloid	0.126, 0.079, 0.064	0.056, 0.13, 0.056
135	JAK2	Cross-site	Enteroendocrine NTS PYY GCG ISL1+	Secretory	0.051	0.308
137	ENSG00000237422	Blood, Blood, Terminal ileum	NK1, CD8+ EM THEMIS+, Ileum Goblet MUC2++ BCAS1++	T, T, Secretory	0.247, 0.212, 0.192	0.145, 0.158, 0.078
137	LINC00484	Terminal ileum, Blood, Cross-site	Ileum Goblet MUC2++ BCAS1++, CD8+ EM TIGIT+, Ileum Goblet MUC2++ BCAS1++	Secretory, T, Secretory	0.08, 0.074, 0.066	0.024, 0.127, 0.024
137	LINC02937	Cross-site, Blood, Cross-site	NK1, NK1, CD8+ EM TIGIT+	T, T, T	0.099, 0.09, 0.06	0.019, 0.021, 0.05
137	NFIL3	Rectum, Rectum, Terminal ileum	EC venous, EC venous, cDC1	Mesenchymal, Mesenchymal, Myeloid	0.161, 0.138, 0.133	0.056, 0.056, 0.034
138	TNFSF15	Blood, Blood, Blood	Myeloid, Intermediate monocytes, Classical monocytes	Myeloid, Myeloid, Myeloid	0.502, 0.417, 0.364	0.01, 0.007, 0.014
140	CARD9	Blood, Blood, Cross-site	Non-classical monocytes, Intermediate monocytes, Non-classical monocytes	Myeloid, Myeloid, Myeloid	0.119, 0.091, 0.09	0.183, 0.138, 0.183
140	DNLZ	Blood	Myeloid	Myeloid	0.078	0.005
140	ENTR1	Blood, Blood, Blood	Myeloid, Classical monocytes, Intermediate monocytes	Myeloid, Myeloid, Myeloid	0.251, 0.163, 0.161	0.095, 0.109, 0.092
140	PMPCA	Blood, Blood, Terminal ileum	PlasmaB CD38++++,IgG+ IgA+, Plasma, Atypical B Cells	Plasma, Plasma, B	0.132, 0.125, 0.061	0.14, 0.126, 0.089
140	SEC16A	Blood, Blood, Terminal ileum	CD4- CD8- GZMK+, pDCs, Colonocyte	T, Myeloid, Colonocyte	0.132, 0.123, 0.084	0.17, 0.336, 0.174
141	PFKFB3	Blood, Rectum, Rectum	CD8+ EM TIGIT+, EC venous, CD8+ GZMK+	T, Mesenchymal, T	0.077, 0.068, 0.059	0.124, 0.313, 0.119
144	CREM	Blood, Rectum, Blood	T cell GD LEF1+, Myofibroblast ADGRL3, CD4+ CRM/Naive	T, Mesenchymal, T	0.099, 0.067, 0.061	0.172, 0.234, 0.131
144	CUL2	Terminal ileum, Cross-site, Rectum	cDC1, cDC1, CD8+ Naive	Myeloid, Myeloid, T	0.208, 0.07, 0.067	0.246, 0.256, 0.254
144	ENSG00000230534	Rectum, Terminal ileum, Terminal ileum	Colonocyte, Enterocyte progenitor/precursor crypt OLFM4+, Enterocytes progenitor crypt OLFM4++	Colonocyte, Enterocyte, Stem	0.133, 0.095, 0.093	0.003, 0.004, 0.004
145	CISD1	Blood, Blood, Cross-site	Myeloid, Intermediate monocytes, Non-classical monocytes	Myeloid, Myeloid, Myeloid	0.39, 0.348, 0.26	0.113, 0.114, 0.082
145	IPMK	Terminal ileum, Terminal ileum, Rectum	Atypical B Cells, Monocytes S100A8/9+, Colonocyte	B, Myeloid, Colonocyte	0.119, 0.093, 0.067	0.22, 0.554, 0.217
145	UBE2D1	Terminal ileum	B Cell germinal centre/plasmablast	B	0.051	0.121
146	ADO	Blood	Classical monocytes	Myeloid	0.083	0.105
146	ZNF365	Rectum, Cross-site, Rectum	Colonocyte stem cell LGR5+, Colonocyte stem cell LGR5+, Stem	Stem, Stem, Stem	0.099, 0.098, 0.083	0.004, 0.004, 0.004
147	AGAP5	Terminal ileum, Cross-site, Cross-site	cDC1, LP fibroblast ADAMDEC1, cDC1	Myeloid, Mesenchymal, Myeloid	0.093, 0.059, 0.053	0.01, 0, 0
147	CAMK2G	Terminal ileum	Epithelial Progenitor OLMF4++	Colonocyte	0.095	0.542
147	PPP3CB	Rectum, Terminal ileum	Atypical B Cells, EC capilliary	B, Mesenchymal	0.24, 0.069	0.642, 0.392
148	PPIF	Rectum, Blood, Blood	B Cell germinal centre/plasmablast proliferating, Plasma, PlasmaB CD38++++,IgG+ IgA+	B, Plasma, Plasma	0.117, 0.098, 0.082	0.156, 0.081, 0.085
148	ZMIZ1	Rectum, Terminal ileum, Cross-site	cDC2, T, cDC2	Myeloid, T, Myeloid	0.231, 0.126, 0.103	0.536, 0.134, 0.527
149	TSPAN14	Terminal ileum, Terminal ileum, Terminal ileum	Vascular smooth muscle, cDC1, Monocytes S100A8/9+	Mesenchymal, Myeloid, Myeloid	0.145, 0.107, 0.092	0.199, 0.14, 0.164
150	KIF11	Blood, Cross-site, Cross-site	B, NK1, NK1	B, T, T	0.103, 0.1, 0.095	0.031, 0.022, 0.022
151	ABCC2	Rectum	Colonocyte	Colonocyte	0.058	0.006
156	LSP1	Cross-site, Blood, Cross-site	Platelet, Platelet, Classical monocytes	Myeloid, Myeloid, Myeloid	0.422, 0.397, 0.381	0.629, 0.664, 1.234
156	TNNT3	Blood, Blood	T, All Cells	T, All Cells	0.13, 0.108	0.004, 0.003
158	LPXN	Terminal ileum	Epithelial Progenitor OLMF4++	Colonocyte	0.104	0.165
160	FADS1	Blood, Blood, Blood	CD4+ CRM, CD4+ CRM, CD4+ CRM/Naive	T, T, T	0.349, 0.295, 0.251	0.006, 0.006, 0.004
160	FADS2	Terminal ileum, Blood, Terminal ileum	Stem, CD8+ EM THEMIS+, All Cells	Stem, T, All Cells	0.343, 0.328, 0.323	0.034, 0.033, 0.023
160	TMEM258	Blood, Blood, Blood	CD4+ Treg, T, CD4+ CRM/Naive	T, T, T	0.143, 0.135, 0.129	0.734, 0.775, 0.683
161	ENSG00000236935	Blood, Blood, Blood	All Cells, T, All Cells	All Cells, T, All Cells	0.596, 0.554, 0.545	0.027, 0.032, 0.027
161	ENSG00000257086	Terminal ileum, Cross-site	Enterocyte progenitor/precursor crypt OLFM4+, Enterocyte progenitor/precursor crypt OLFM4+	Enterocyte, Enterocyte	0.057, 0.055	0.003, 0.003
161	PPP1R14B	Blood, Rectum, Blood	Naive B cells, Memory B PTPRJ, CD8+ Naive	B, B, T	0.121, 0.108, 0.093	0.209, 0.613, 0.171
161	PRDX5	Rectum, Cross-site, Terminal ileum	Colonocyte CAECAM7+ KRT20+ IFI27+, Colonocyte CAECAM7+ KRT20+ IFI27+, CCL3/CCL4 CXCL9/10 Macrophages	Colonocyte, Colonocyte, Myeloid	0.142, 0.14, 0.116	1.386, 1.379, 0.452
161	RPS6KA4	Terminal ileum	Ileum Paneth DEF6A	Secretory	0.056	0.012
162	CCDC85B	Blood, Blood, Cross-site	CD4+ memory, Memory B PTPRJ, Non-classical monocytes	T, B, Myeloid	0.107, 0.073, 0.071	0.578, 0.437, 0.389
162	CTSW	Blood, Blood, Rectum	CD8+ Naive, CD4+ memory, CD8+ TRM TGCR2+	T, T, T	0.441, 0.411, 0.359	0.539, 0.385, 0.569
162	SNX32	Cross-site, Terminal ileum, Blood	Enterocytes progenitor crypt OLFM4++, Enterocytes progenitor crypt OLFM4++, All Cells	Stem, Stem, All Cells	0.181, 0.181, 0.137	0.066, 0.066, 0.009
163	ATG16L2	Blood, Terminal ileum, Cross-site	Monocytes S100A8/9+, Enterocyte top Villus, Enterocyte top Villus	Myeloid, Enterocyte, Enterocyte	0.138, 0.063, 0.062	0.995, 0.034, 0.034
163	STARD10	Blood, Cross-site, Blood	Classical monocytes, Classical monocytes, CD8+ EM TIGIT+	Myeloid, Myeloid, T	0.111, 0.108, 0.077	0.045, 0.046, 0.019
164	TSKU	Rectum, Cross-site	Colonocyte CAECAM7+ KRT20+ IFI27+, Colonocyte CAECAM7+ KRT20+ IFI27+	Colonocyte, Colonocyte	0.073, 0.058	0.074, 0.073
166	MAML2	Cross-site, Terminal ileum, Terminal ileum	cDC1, cDC2, Vascular smooth muscle	Myeloid, Myeloid, Mesenchymal	0.176, 0.127, 0.107	0.825, 0.646, 0.603
167	C11orf71	Blood, Blood	Memory B PDE4D TEX9, CD8+ GZMK+	B, T	0.104, 0.072	0.035, 0.04
167	NXPE1	Rectum, Rectum, Rectum	Colonocyte stem cell LGR5+, Colonocyte stem cell LGR5+, Stem	Stem, Stem, Stem	0.272, 0.268, 0.251	1.545, 1.545, 1.525
167	NXPE4	Terminal ileum	Ileum Goblet MUC2++ BCAS1++	Secretory	0.067	0.072
167	RBM7	Blood, Blood, Blood	cDC2, Atypical B Cells, NK2	Myeloid, B, T	0.122, 0.064, 0.058	0.15, 0.101, 0.137
169	ETS1	Blood, Blood, Terminal ileum	B, All Cells, T	B, All Cells, T	0.17, 0.169, 0.168	1.211, 1.359, 1.567
170	ENSG00000256433	Terminal ileum, Rectum, Blood	Ileum Goblet MUC2+ SPINK4++, All Cells, Classical monocytes	Secretory, All Cells, Myeloid	0.096, 0.093, 0.089	0.015, 0.003, 0.009
173	VDR	Blood, Rectum, Cross-site	cDC2, B Cell germinal centre/plasmablast proliferating, Classical monocytes	Myeloid, B, Myeloid	0.083, 0.066, 0.052	0.165, 0.031, 0.189
175	ARPC3	Rectum, Terminal ileum, Terminal ileum	Atypical B Cells, Atypical B Cells, Pericyte	B, B, Mesenchymal	0.125, 0.064, 0.054	1.988, 1.985, 0.824
176	PRKAB1	Rectum, Blood, Blood	Fibroblast NPY GRIN2A+, T, All Cells	Mesenchymal, T, All Cells	0.165, 0.15, 0.11	0, 0.047, 0.053
180	AKAP11	Rectum, Rectum	EC venous, PlasmaB CD38++	Mesenchymal, Plasma	0.157, 0.074	0.284, 0.154
182	ENSG00000281883	Blood, Cross-site, Terminal ileum	Myeloid, Enterocyte, Enterocyte	Myeloid, Enterocyte, Enterocyte	0.139, 0.078, 0.077	0.006, 0.009, 0.009
182	LACC1	Blood, Cross-site, Terminal ileum, Cross-site	CD4+ CRM/Naive, Enterocyte top Villus, Enterocyte top Villus, Secretory	T, Enterocyte, Enterocyte, Secretory	0.202, 0.19, 0.19, 0.19	0.003, 0.089, 0.089, 0.046
184	GPR183	Blood, Blood, Terminal ileum	Naive B cells, B, CCL3/CCL4 CXCL9/10 Macrophages	B, B, Myeloid	0.104, 0.102, 0.058	0.218, 0.419, 0.535
185	RAD51B	Rectum	CD4+ CRM	T	0.086	0.774
185	ZFP36L1	Terminal ileum, Rectum, Rectum, Terminal ileum	EC venous, Macrophages Proliferating, PlasmaB CD38+++, Memory B HIVEP3	Mesenchymal, Myeloid, Plasma, B	0.253, 0.09, 0.078, 0.078	1.318, 0.16, 0.116, 1.435
188	RASGRP1	Rectum, Terminal ileum, Blood	Colonocyte, Atypical B Cells, Memory B PTPRJ	Colonocyte, B, B	0.103, 0.086, 0.083	0.018, 0.349, 0.188
189	NDUFAF1	Rectum, Cross-site, Cross-site	Colonocyte, Colonocyte, All Cells	Colonocyte, Colonocyte, All Cells	0.137, 0.114, 0.107	0.075, 0.075, 0.083
189	NUSAP1	Blood, Blood, Rectum	Myeloid, cDC2, Colonocyte RBFOX1+	Myeloid, Myeloid, Colonocyte	0.116, 0.114, 0.104	0.031, 0.034, 0.006
189	OIP5	Blood, Terminal ileum, Cross-site	NK1, cDC1, NK1	T, Myeloid, T	0.116, 0.104, 0.096	0.036, 0.023, 0.036
190	RPL4	Terminal ileum, Terminal ileum, Cross-site	Classical monocytes, Atypical B Cells, EC capilliary	Myeloid, B, Mesenchymal	0.115, 0.112, 0.061	1.645, 1.71, 1.078
191	FES	Rectum, Blood, Cross-site	Colonocyte, B, Colonocyte RBFOX1+	Colonocyte, B, Colonocyte	0.315, 0.243, 0.227	0.01, 0.024, 0.011
191	GDPGP1	Blood, Blood	Naive B cells, B	B, B	0.067, 0.054	0.01, 0.011
192	ENSG00000188897	Blood, Terminal ileum, Blood	Naive B cells, cDC1, CD4+ CRM/Naive	B, Myeloid, T	0.119, 0.1, 0.089	0.034, 0, 0.032
192	ENSG00000262151	Cross-site, Terminal ileum, Blood	Memory B PTPRJ, Memory B PTPRJ, Naive B cells	B, B, B	0.236, 0.233, 0.227	0.305, 0.321, 0.171
192	RMI2	Blood, Cross-site, Blood	CD4+ CRM/Naive, B Cell germinal centre/plasmablast proliferating, T	T, B, T	0.312, 0.178, 0.164	0.028, 0.611, 0.02
193	PRKCB	Blood, Cross-site, Cross-site	Intermediate monocytes, Classical monocytes, Intermediate monocytes	Myeloid, Myeloid, Myeloid	0.195, 0.181, 0.171	2.322, 2.312, 2.309
194	ATP2A1	Blood, Blood, Blood	T, All Cells, CD4+ CRM/Naive	T, All Cells, T	0.168, 0.13, 0.12	0.011, 0.013, 0.009
194	CLN3	Rectum, Rectum, Cross-site	Colonocyte, Colonocyte, Colonocyte RBFOX1+	Colonocyte, Colonocyte, Colonocyte	0.245, 0.237, 0.225	0.085, 0.085, 0.088
194	EIF3C	Cross-site, Terminal ileum, Rectum	Secretory, Secretory, Secretory	Secretory, Secretory, Secretory	0.09, 0.082, 0.08	0.051, 0.049, 0.058
194	EIF3CL	Cross-site, Cross-site, Terminal ileum	All Cells, All Cells, All Cells	All Cells, All Cells, All Cells	0.17, 0.152, 0.145	0.004, 0.004, 0.004
194	NFATC2IP	Rectum, Blood, Terminal ileum	Colonocyte CAECAM7+ KRT20+ IFI27+, Memory B PTPRJ, Atypical B Cells	Colonocyte, B, B	0.102, 0.093, 0.085	0.328, 0.301, 0.483
194	NFATC2IP-AS1	Blood, Rectum, Rectum	PlasmaB CD38++++,IgG+ IgA+, Colonocyte RBFOX1+, Colonocyte	Plasma, Colonocyte, Colonocyte	0.114, 0.062, 0.061	0.024, 0.017, 0.016
194	NPIPB6	Blood, Cross-site, Blood	Plasma, Colonocyte CAECAM7++ KRT20++ IFI27++, PlasmaB CD38++++,IgG+ IgA+	Plasma, Colonocyte, Plasma	0.157, 0.144, 0.135	0.107, 0, 0.124
194	NPIPB9	Rectum, Cross-site, Rectum	All Cells, All Cells, Colonocyte	All Cells, All Cells, Colonocyte	0.103, 0.101, 0.074	0.001, 0.001, 0
194	NUPR1	Rectum, Terminal ileum	Myofibroblast ADGRL3, Epithelial Progenitor OLMF4++	Mesenchymal, Colonocyte	0.098, 0.067	0.81, 0.019
194	SBK1	Cross-site, Rectum, Rectum	Colon Progenitor OLMF4+, Colonocyte, Colon Progenitor OLMF4+	Colonocyte, Colonocyte, Colonocyte	0.139, 0.138, 0.121	0.015, 0.003, 0.015
194	SGF29	Blood, Blood, Blood	Myeloid, Intermediate monocytes, CD4- CD8- GZMK+	Myeloid, Myeloid, T	0.105, 0.092, 0.076	0.138, 0.13, 0.175
194	SH2B1	Rectum, Terminal ileum, Blood	EC venous, EC capilliary, Intermediate monocytes	Mesenchymal, Mesenchymal, Myeloid	0.109, 0.086, 0.066	0.08, 0.106, 0.08
194	SULT1A1	Blood, Blood, Terminal ileum, Terminal ileum	Non-classical monocytes, Non-classical monocytes, Stem, Stem	Myeloid, Myeloid, Stem, Stem	0.15, 0.15, 0.148, 0.148	0.288, 0.288, 0.264, 0.264
194	TUFM	Blood, Cross-site, Terminal ileum	cDC2, Memory B PTPRJ, cDC1	Myeloid, B, Myeloid	0.218, 0.201, 0.174	0.59, 0.301, 0.536
195	ENSG00000261346	Cross-site, Blood, Blood	CD8+ EM THEMIS+, Naive B cells, CD4+ Treg	T, B, T	0.121, 0.086, 0.069	0.249, 0.022, 0.077
195	ITGAL	Rectum, Blood, Blood	PlasmaB CD38++++,IgG+ IgA+, PlasmaB CD38++++,IgG+ IgA+, Plasma	Plasma, Plasma, Plasma	0.254, 0.13, 0.092	0.255, 0.516, 0.509
195	NPIPB13	Blood, Blood, Blood, Blood	Myeloid, Myeloid, Intermediate monocytes, Intermediate monocytes	Myeloid, Myeloid, Myeloid, Myeloid	0.283, 0.272, 0.271, 0.271	0.028, 0.028, 0.029, 0.029
196	CYLD	Rectum, Cross-site, Terminal ileum	Atypical B Cells, EC venous, EC venous	B, Mesenchymal, Mesenchymal	0.176, 0.09, 0.077	0.511, 0.242, 0.207
197	ENSG00000260084	Blood, Blood, Blood	T, All Cells, CD8+ Naive	T, All Cells, T	0.135, 0.124, 0.121	0.004, 0.003, 0.004
197	THAP11	Cross-site, Cross-site	cDC1, Fibroblast NPY GRIN2A+	Myeloid, Mesenchymal	0.081, 0.069	0.097, 0.05
197	ZFP90	Cross-site, Blood, Cross-site	CD8+ EM TIGIT+, NK1, CD8+ EM TIGIT+	T, T, T	0.43, 0.392, 0.377	0.284, 0.271, 0.284
200	ENSG00000269667	Rectum, Cross-site, Rectum	Colonocyte CAECAM7+ KRT20+ IFI27+, Colonocyte CAECAM7+ KRT20+ IFI27+, Colonocyte	Colonocyte, Colonocyte, Colonocyte	0.214, 0.188, 0.183	0.006, 0.006, 0.004
200	IRF8	Rectum, Rectum, Rectum	Colonocyte, Colonocyte CAECAM7+ KRT20+ IFI27+, Colonocyte RBFOX1+	Colonocyte, Colonocyte, Colonocyte	0.262, 0.245, 0.238	0.079, 0.082, 0.081
201	ENSG00000266202	Terminal ileum, Cross-site, Cross-site	Enterocytes progenitor crypt OLFM4++, Enterocytes progenitor crypt OLFM4++, Enterocyte Progenitor OLMF4++Ki67+	Stem, Stem, Enterocyte	0.109, 0.108, 0.091	0.05, 0.05, 0.045
201	KSR1	Blood, Rectum	ILCs Nkp44, Mesenchymal	T, Mesenchymal	0.056, 0.05	0.196, 0.13
201	NOS2	Rectum	Colon Progenitor OLMF4+	Colonocyte	0.053	0.195
201	WSB1	Cross-site, Rectum, Terminal ileum	Memory B HIVEP3, Tuft, Memory B HIVEP3	B, Secretory, B	0.076, 0.067, 0.056	0.756, 0.891, 0.773
203	GSDMA	Cross-site, Blood, Cross-site	CD8+ EM THEMIS+, CD8+ EM THEMIS+, All Cells	T, T, All Cells	0.268, 0.257, 0.114	0, 0.001, 0.003
203	GSDMB	Blood, Blood, Blood	B, Naive B cells, NK1	B, B, T	0.425, 0.42, 0.315	0.09, 0.083, 0.102
203	ORMDL3	Blood, Blood, Cross-site, Terminal ileum	B, Naive B cells, B, T	B, B, B, T	0.467, 0.462, 0.395, 0.395	0.103, 0.101, 0.086, 0.136
203	PSMD3	Terminal ileum	pDCs	Myeloid	0.126	0.233
203	ZPBP2	Blood, Terminal ileum, Cross-site	All Cells, B Cell germinal centre/plasmablast, B Cell germinal centre/plasmablast	All Cells, B, B	0.156, 0.084, 0.079	0.001, 0.008, 0.013
204	KAT2A	Blood	ILCs Nkp44	T	0.064	0.038
204	STAT3	Terminal ileum	Monocytes S100A8/9+	Myeloid	0.062	1.625
204	STAT5A	Rectum	NK2	T	0.064	0.066
205	C17orf67	Terminal ileum, Terminal ileum, Rectum	CD4+ CRM, Epithelial Progenitor OLMF4++, PlasmaB CD38++++,IgG+ IgA+	T, Colonocyte, Plasma	0.071, 0.067, 0.062	0.134, 0.042, 0.038
205	DGKE	Rectum	Tissue CD4+ Treg	T	0.072	0.134
206	ENSG00000267318	Rectum, Blood, Blood	Atypical B Cells, All Cells, CD8+ GZMK+	B, All Cells, T	0.14, 0.081, 0.08	0.053, 0.029, 0.026
206	RNFT1	Blood, Cross-site, Blood	Non-classical monocytes, CD8+ EM THEMIS+, CD4+ CRM	Myeloid, T, T	0.07, 0.068, 0.062	0.274, 0.146, 0.13
207	ENSG00000263893	Cross-site, Cross-site, Terminal ileum	Enterocyte progenitor/precursor crypt OLFM4+, Enterocyte, Enterocyte	Enterocyte, Enterocyte, Enterocyte	0.054, 0.053, 0.051	0.01, 0.01, 0.01
208	CYTH1	Terminal ileum, Rectum, Terminal ileum	cDC1, PlasmaB CD38++++,IgG+ IgA+, Colon Goblet ATOH1 (MUC2 Lo)	Myeloid, Plasma, Secretory	0.093, 0.069, 0.066	0.652, 0.453, 0.484
208	USP36	Blood, Rectum, Rectum	Atypical B Cells, NK2, Ileum goblet Ki67+	B, T, Secretory	0.085, 0.08, 0.071	0.164, 0.177, 0.207
209	LINC01882	Blood, Blood, Cross-site	NK1, CD8+ EM TIGIT+, NK1	T, T, T	0.321, 0.238, 0.224	0.14, 0.096, 0.141
210	ENSG00000267764	Blood	NK1	T	0.1	0.059
214	REXO1	Rectum	cDC2	Myeloid	0.091	0.075
215	ICAM4	Blood, Blood, Cross-site	Myeloid, Non-classical monocytes, Non-classical monocytes	Myeloid, Myeloid, Myeloid	0.222, 0.193, 0.19	0.049, 0.213, 0.209
215	ZGLP1	Cross-site, Blood, Blood	Non-classical monocytes, Non-classical monocytes, Myeloid	Myeloid, Myeloid, Myeloid	0.336, 0.334, 0.301	0.032, 0.032, 0.029
218	CALM3	Blood, Blood, Blood	CD4+ CRM/Naive, CD8+ Naive, CD4+ Treg	T, T, T	0.177, 0.109, 0.104	0.574, 0.494, 0.597
218	ENSG00000268810	Blood, Cross-site, Blood	Myeloid, Non-classical monocytes, CD8+ EM TIGIT+	Myeloid, Myeloid, T	0.076, 0.07, 0.059	0.002, 0.002, 0.006
218	PPP5C	Blood, Blood, Blood	All Cells, NK1, Myeloid	All Cells, T, Myeloid	0.278, 0.255, 0.25	0.117, 0.239, 0.1
218	PTGIR	Blood, Blood, Blood	CD4+ Treg, T, CD4+ CRM/Naive	T, T, T	0.558, 0.406, 0.396	0.055, 0.011, 0.03
219	CPT1C	Terminal ileum, Cross-site	EC capilliary, EC capilliary	Mesenchymal, Mesenchymal	0.109, 0.07	0.041, 0
219	FUT2	Cross-site, Rectum, Rectum	Colonocyte RBFOX1+, Colonocyte RBFOX1+, Colonocyte	Colonocyte, Colonocyte, Colonocyte	0.4, 0.395, 0.394	0.263, 0.264, 0.275
221	ENSG00000278192	Rectum, Cross-site, Cross-site	Colonocyte, Colonocyte CAECAM7+ KRT20+ IFI27+, Colonocyte	Colonocyte, Colonocyte, Colonocyte	0.242, 0.176, 0.172	0.015, 0.014, 0.015
221	FERMT1	Rectum, Rectum, Rectum	Colonocyte CAECAM7+ KRT20+ IFI27+, Colonocyte, Colonocyte RBFOX1+	Colonocyte, Colonocyte, Colonocyte	0.108, 0.104, 0.091	0.537, 0.577, 0.61
222	KIF3B	Blood	Myeloid	Myeloid	0.059	0.205
222	PLAGL2	Blood, Cross-site	ILCs Nkp44, Platelet	T, Myeloid	0.063, 0.059	0.041, 0.046
222	TM9SF4	Rectum, Terminal ileum, Terminal ileum	Atypical B Cells, cDC1, Colonocyte	B, Myeloid, Colonocyte	0.132, 0.09, 0.077	0.238, 0.371, 0.357
224	EIF6	Blood, Blood, Blood	Intermediate monocytes, Intermediate monocytes, Classical monocytes	Myeloid, Myeloid, Myeloid	0.207, 0.205, 0.195	0.222, 0.222, 0.256
224	MMP24OS	Terminal ileum, Terminal ileum	Vascular smooth muscle, T cell GD LEF1+	Mesenchymal, T	0.089, 0.052	0.392, 0.384
225	OSER1	Blood, Rectum, Blood	CD8+ GZMK+, Fibroblast NPY GRIN2A+, Platelet	T, Mesenchymal, Myeloid	0.128, 0.1, 0.071	0.166, 0.063, 0.164
226	CD40	Blood, Blood, Blood	PlasmaB CD38++++,IgG+ IgA+, Intermediate monocytes, Classical monocytes	Plasma, Myeloid, Myeloid	0.238, 0.18, 0.163	0.139, 0.042, 0.081
226	PLTP	Cross-site, Terminal ileum	Macrophages CD163+, Macrophages CD163+	Myeloid, Myeloid	0.059, 0.056	0.181, 0.182
226	SLC12A5	Blood, Blood	All Cells, T	All Cells, T	0.094, 0.081	0.002, 0.002
227	PELATON	Rectum, Rectum, Cross-site	Colonocyte, Colonocyte CAECAM7+ KRT20+ IFI27+, Colonocyte	Colonocyte, Colonocyte, Colonocyte	0.09, 0.066, 0.063	0.001, 0.001, 0.001
227	SLC9A8	Terminal ileum, Rectum, Terminal ileum	pDCs, EC venous, CCL3/CCL4 CXCL9/10 Macrophages	Myeloid, Mesenchymal, Myeloid	0.11, 0.091, 0.083	0.184, 0.135, 0.355
228	GNAS	Cross-site, Terminal ileum, Blood	CCL3/CCL4 CXCL9/10 Macrophages, CCL3/CCL4 CXCL9/10 Macrophages, T cell GD KLRG1+	Myeloid, Myeloid, T	0.101, 0.054, 0.053	1.154, 1.147, 1.342
228	ZNF831	Rectum, Rectum, Blood	Atypical B Cells, CD8+ Naive, CD8+ Naive	B, T, T	0.131, 0.118, 0.106	0.159, 0.53, 0.429
229	PPDPF	Blood, Blood, Rectum	CD8+ EM TIGIT+, CD8+ GZMK+, Macrophages Proliferating	T, T, Myeloid	0.24, 0.236, 0.199	1.307, 1.232, 0.995
229	PRPF6	Blood, Terminal ileum, Cross-site, Blood	CD4+ CRM/Naive, CD4+ CRM/Naive, CD4+ CRM/Naive, CD4+ Treg	T, T, T, T	0.212, 0.158, 0.141, 0.141	0.403, 0.387, 0.384, 0.387
229	STMN3	Blood, Cross-site, Blood	CD8+ GZMK+, T cell GD LEF1+, CD4+ memory	T, T, T	0.101, 0.094, 0.091	0.252, 0.272, 0.283
229	ZBTB46	Terminal ileum, Rectum, Rectum	EC venous, Colonocyte, Colonocyte CAECAM7+ KRT20+ IFI27+	Mesenchymal, Colonocyte, Colonocyte	0.111, 0.081, 0.08	0.51, 0.02, 0.022
231	IFNGR2	Rectum, Cross-site, Rectum	Colonocyte CAECAM7+ KRT20+ IFI27+, Colonocyte CAECAM7+ KRT20+ IFI27+, Colonocyte RBFOX1+	Colonocyte, Colonocyte, Colonocyte	0.286, 0.281, 0.217	0.232, 0.232, 0.231
233	GATD3	Blood, Terminal ileum, Terminal ileum	B, Enterocyte, Enterocyte progenitor/precursor crypt OLFM4+	B, Enterocyte, Enterocyte	0.59, 0.574, 0.574	0.009, 0.004, 0.006
234	UBE2L3	Blood, Cross-site, Blood	PlasmaB CD38++++,IgG+ IgA+, CCL3/CCL4 CXCL9/10 Macrophages, T cell GD KLRG1+	Plasma, Myeloid, T	0.1, 0.096, 0.086	0.72, 0.693, 0.614
235	ASCC2	Terminal ileum, Terminal ileum	cDC1, pDCs	Myeloid, Myeloid	0.152, 0.142	0.266, 0.226
235	UQCR10	Terminal ileum, Cross-site, Blood	cDC1, Non-classical monocytes, Non-classical monocytes	Myeloid, Myeloid, Myeloid	0.113, 0.096, 0.086	0.941, 0.94, 0.939
235	ZMAT5	Blood	Monocytes S100A8/9+	Myeloid	0.137	0
236	TOM1	Blood, Terminal ileum, Terminal ileum	CD8+ EM THEMIS+, Memory B HIVEP3, CD8+ Naive	T, B, T	0.066, 0.059, 0.058	0.106, 0.067, 0.088
237	EIF3L	Terminal ileum, Terminal ileum	pDCs, cDC1	Myeloid, Myeloid	0.141, 0.093	0.847, 1.011
237	NCF4	Blood, Terminal ileum, Blood	Naive B cells, cDC1, ILCs Nkp44	B, Myeloid, T	0.219, 0.217, 0.164	0.167, 0.193, 0.19
238	ADSL	Blood	CD8+ EM TIGIT+	T	0.079	0.05
240	IL17REL	Terminal ileum	Secretory	Secretory	0.058	0.009
240	PIM3	Terminal ileum, Terminal ileum, Blood	cDC1, pDCs, ILCs Nkp44	Myeloid, Myeloid, T	0.193, 0.14, 0.083	0.153, 0.198, 0.107
241	ADCY7	Blood, Blood, Blood	B, Atypical B Cells, Naive B cells	B, B, B	0.179, 0.168, 0.141	0.148, 0.201, 0.134
241	BRD7	Blood, Blood, Blood	CD8+ GZMK+, B, Naive B cells	T, B, B	0.372, 0.33, 0.33	0.519, 0.446, 0.442
266	PLPP3	Terminal ileum, Cross-site, Terminal ileum	EC venous, EC venous, Secretory	Mesenchymal, Mesenchymal, Secretory	0.135, 0.1, 0.098	0.474, 0.51, 0.149
267	DR1	Terminal ileum, Blood, Blood	pDCs, B, cDC2	Myeloid, B, Myeloid	0.13, 0.073, 0.068	0.519, 0.226, 0.452
267	TMED5	Rectum	NK2	T	0.079	0.298
269	CTSS	Terminal ileum, Cross-site, Rectum	CCL3/CCL4 CXCL9/10 Macrophages, CCL3/CCL4 CXCL9/10 Macrophages, Colonocyte stem cell LGR5+	Myeloid, Myeloid, Stem	0.185, 0.165, 0.164	3.135, 3.135, 0.89
269	ENSA	Cross-site, Terminal ileum, Cross-site	EC capilliary, EC capilliary, Atypical B Cells	Mesenchymal, Mesenchymal, B	0.151, 0.108, 0.056	0.548, 0.513, 0.643
269	HORMAD1	Rectum, Rectum, Cross-site	Colonocyte RBFOX1+, All Cells, Colonocyte RBFOX1+	Colonocyte, All Cells, Colonocyte	0.288, 0.285, 0.264	0.016, 0.013, 0.016
271	CDK18	Rectum, Cross-site, Rectum	Colonocyte CAECAM7+ KRT20+ IFI27+, Colonocyte CAECAM7+ KRT20+ IFI27+, Colonocyte	Colonocyte, Colonocyte, Colonocyte	0.283, 0.254, 0.121	0.101, 0.101, 0.126
272	ACBD3	Terminal ileum, Terminal ileum, Rectum	Atypical B Cells, Epithelial Progenitor OLMF4++, PlasmaB CD38++++,IgG+ IgA+	B, Colonocyte, Plasma	0.118, 0.115, 0.101	0.53, 0.542, 0.549
272	PSEN2	Terminal ileum, Cross-site, Cross-site	LP fibroblast ADAMDEC1, LP fibroblast ADAMDEC1, EC venous	Mesenchymal, Mesenchymal, Mesenchymal	0.09, 0.062, 0.052	0, 0, 0.049
272	PYCR2	Terminal ileum, Blood, Blood	Classical monocytes, Myeloid, Intermediate monocytes	Myeloid, Myeloid, Myeloid	0.15, 0.114, 0.097	0.072, 0.102, 0.083
276	BIN1	Blood, Blood, Cross-site	Plasma, PlasmaB CD38++++,IgG+ IgA+, PlasmaB CD38+++	Plasma, Plasma, Plasma	0.112, 0.111, 0.093	0.074, 0.064, 0.019
278	TGFBR2	Rectum, Terminal ileum, Cross-site	NK2, Pericyte, cDC1	T, Mesenchymal, Myeloid	0.069, 0.062, 0.055	0.982, 1.051, 0.496
282	SERINC5	Rectum, Rectum, Cross-site	Colon ileum Enterochromaffin TPH1 CES1+, Enteroendocrine NTS PYY GCG ISL1+, Enteroendocrine NTS PYY GCG ISL1+	Secretory, Secretory, Secretory	0.188, 0.162, 0.152	0.65, 0.739, 0.621
283	ENSG00000251076	Cross-site, Rectum, Rectum	Colonocyte CAECAM7+ KRT20+ IFI27+, Colonocyte CAECAM7+ KRT20+ IFI27+, All Cells	Colonocyte, Colonocyte, All Cells	0.063, 0.062, 0.061	0.009, 0.009, 0.009
283	EPB41L4A	Rectum, Blood, Cross-site	Atypical B Cells, Atypical B Cells, Atypical B Cells	B, B, B	0.209, 0.103, 0.103	0.339, 0.284, 0.283
288	DCBLD1	Terminal ileum, Blood, Cross-site	pDCs, CD4+ memory, cDC2	Myeloid, T, Myeloid	0.139, 0.08, 0.078	0.122, 0.074, 0.164
292	IGFBP3	Terminal ileum, Cross-site, Rectum	Fibroblast CPM+, Fibroblast CPM+, Fibroblast CPM+	Mesenchymal, Mesenchymal, Mesenchymal	0.23, 0.186, 0.162	1.098, 1.316, 1.53
293	ABHD11	Blood, Blood, Blood	Classical monocytes, Myeloid, Intermediate monocytes	Myeloid, Myeloid, Myeloid	0.281, 0.254, 0.192	0.044, 0.045, 0.038
293	GTF2IRD2	Cross-site, Blood, Blood	CD8+ EM TIGIT+, CD8+ GZMK+, T cell GD KLRG1+	T, T, T	0.198, 0.16, 0.149	0.103, 0.104, 0.092
293	GTF2IRD2B	Terminal ileum, Terminal ileum	pDCs, Atypical B Cells	Myeloid, B	0.198, 0.055	0.153, 0.156
293	NCF1	Blood, Terminal ileum, Rectum	Monocytes S100A8/9+, Classical monocytes, Macrophages CD163++	Myeloid, Myeloid, Myeloid	0.085, 0.078, 0.063	1.631, 1.153, 0.828
296	SCX	Blood, Blood, Cross-site	Atypical B Cells, B, Memory B PTPRJ	B, B, B	0.163, 0.113, 0.106	0.135, 0.024, 0.113
296	WDR97	Blood, Rectum, Blood	Myeloid, Colon Progenitor OLMF4+, Classical monocytes	Myeloid, Colonocyte, Myeloid	0.125, 0.105, 0.086	0.004, 0.003, 0.005
297	DOCK8	Terminal ileum, Blood, Rectum	T cell GD KLRG1+, T cell GD LEF1+, CD4+ PASK	T, T, T	0.144, 0.13, 0.109	1.35, 1.428, 1.578
297	DOCK8-AS1	Blood, Cross-site, Rectum	NK1, NK1, B Cell germinal centre/plasmablast proliferating	T, T, B	0.105, 0.092, 0.088	0.004, 0.003, 0.016
297	DOCK8-AS2	Rectum	T	T	0.054	0.074
297	ENSG00000235880	Terminal ileum, Blood, Terminal ileum	T, CD4+ CRM, CD8+ TRM TGCR2+	T, T, T	0.118, 0.108, 0.096	0.017, 0.006, 0.017
297	ZNG1A	Terminal ileum, Terminal ileum, Cross-site	Epithelial Progenitor OLMF4++, Vascular smooth muscle, Colonocyte	Colonocyte, Mesenchymal, Colonocyte	0.205, 0.168, 0.165	0.163, 0.225, 0.143
299	CENPP	Rectum, Rectum	cDC2, Macrophages Proliferating	Myeloid, Myeloid	0.069, 0.067	0.321, 0.039
300	ABO	Rectum, Rectum, Rectum	Enteroendocrine NTS PYY GCG ISL1+, Secretory, Ileum Goblet MUC2+ BCAS1+	Secretory, Secretory, Secretory	0.171, 0.167, 0.161	0.951, 0.839, 1.003
305	NCR3LG1	Terminal ileum	Epithelial Progenitor OLMF4++	Colonocyte	0.069	0.036
309	BCL9L	Blood, Blood, Blood	Myeloid, Classical monocytes, NK2	Myeloid, Myeloid, T	0.122, 0.117, 0.101	0.081, 0.089, 0.242
312	YEATS4	Blood, Blood, Blood	CD4+ CRM, All Cells, T	T, All Cells, T	0.227, 0.188, 0.175	0.191, 0.149, 0.175
324	CFDP1	Blood	T cell GD LEF1+	T	0.065	0.527
326	CRK	Cross-site, Terminal ileum, Terminal ileum	CCL3/CCL4 CXCL9/10 Macrophages, Atypical B Cells, CCL3/CCL4 CXCL9/10 Macrophages	Myeloid, B, Myeloid	0.103, 0.09, 0.073	0.672, 0.378, 0.65
326	SGSM2	Terminal ileum, Blood, Cross-site	Ileum Goblet MUC2+ SPINK4++, Atypical B Cells, Ileum Goblet MUC2+ SPINK4++	Secretory, B, Secretory	0.09, 0.085, 0.079	0.128, 0.075, 0.126
330	HOXB3	Blood, Blood, Blood	CD4+ CRM, T, All Cells	T, T, All Cells	0.237, 0.165, 0.152	0.015, 0.019, 0.015
335	ME2	Terminal ileum, Terminal ileum, Terminal ileum, Terminal ileum	Ileum Goblet MUC2+ BCAS1+, CD4+ PASK, Ileum Goblet MUC2++ BCAS1++, CD8+ TRM TGCR2+	Secretory, T, Secretory, T	0.07, 0.057, 0.051, 0.051	0.231, 0.377, 0.296, 0.487
336	ISYNA1	Terminal ileum, Cross-site, Cross-site, Terminal ileum, Terminal ileum	Stem, CD8+ TRM TGCR2+, Enterocytes progenitor crypt OLFM4++, T, CD8+ TRM TGCR2+	Stem, T, Stem, T, T	0.079, 0.057, 0.054, 0.054, 0.054	0.006, 0.036, 0.005, 0.034, 0.039
336	SSBP4	Rectum, Rectum, Rectum	Colonocyte, Colonocyte RBFOX1+, Colonocyte CAECAM7+ KRT20+ IFI27+	Colonocyte, Colonocyte, Colonocyte	0.208, 0.19, 0.173	0.158, 0.176, 0.115
337	ZNF529-AS1	Terminal ileum, Cross-site, Blood	CCL3/CCL4 CXCL9/10 Macrophages, CCL3/CCL4 CXCL9/10 Macrophages, Myeloid	Myeloid, Myeloid, Myeloid	0.232, 0.183, 0.083	0.033, 0.03, 0.043
337	ZNF568	Terminal ileum, Rectum, Cross-site	pDCs, Colon Progenitor OLMF4+, Non-classical monocytes	Myeloid, Colonocyte, Myeloid	0.157, 0.08, 0.079	0.046, 0.045, 0.05
338	B9D2	Cross-site	EC capilliary	Mesenchymal	0.091	0.064
338	C19orf54	Blood, Blood, Blood	Classical monocytes, PlasmaB CD38++++,IgG+ IgA+, Myeloid	Myeloid, Plasma, Myeloid	0.084, 0.074, 0.073	0.043, 0.039, 0.038
338	COQ8B	Rectum, Cross-site, Cross-site	Colon Progenitor OLMF4+, Colon Progenitor OLMF4+, Ileum goblet Ki67+	Colonocyte, Colonocyte, Secretory	0.144, 0.141, 0.116	0.074, 0.074, 0.118
338	ITPKC	Terminal ileum, Terminal ileum, Cross-site	EC venous, Epithelial Progenitor OLMF4++, Secretory	Mesenchymal, Colonocyte, Secretory	0.085, 0.07, 0.061	0.121, 0.104, 0.088
339	LILRA5	Blood, Terminal ileum	T, Macrophages CD163++	T, Myeloid	0.067, 0.061	0.002, 0.1
339	RPS9	Rectum, Rectum, Cross-site	Fibroblast NPY GRIN2A+, Colonocyte CAECAM7++ KRT20++ IFI27++, Colonocyte CAECAM7++ KRT20++ IFI27++	Mesenchymal, Colonocyte, Colonocyte	0.331, 0.152, 0.143	2.283, 0.681, 0.675
339	TSEN34	Terminal ileum, Blood, Blood	Myofibroblast ADGRL3, CD4+ CRM/Naive, T	Mesenchymal, T, T	0.094, 0.074, 0.071	0.203, 0.085, 0.099
340	FLRT3	Rectum	Colonocyte CAECAM7+ KRT20+ IFI27+	Colonocyte	0.064	0.025
342	LPIN3	Cross-site	Colonocyte CAECAM7++ KRT20++ IFI27++	Colonocyte	0.053	0.153
342	PLCG1	Rectum, Rectum	CD8+ Naive, Ileum goblet Ki67+	T, Secretory	0.083, 0.055	0.187, 0.122
343	MIAT	Blood, Terminal ileum, Blood	CD8+ GZMK+, T, CD4+ Treg	T, T, T	0.1, 0.062, 0.062	0.188, 0.174, 0.148
343	MIATNB	Blood, Cross-site	NK1, NK1	T, T	0.094, 0.071	0.281, 0.279
